# Linear plasmid prevalence and linezolid resistance gene carriage in vancomycin-resistant *Enterococcus* in Canada from 2009-2024

**DOI:** 10.64898/2026.05.08.26352429

**Authors:** Nicole Lerminiaux, Melissa McCracken, Jessica Bartoszko, Gurman Grewal, Sean Ahmed, Jennie Johnstone, George R Golding, the CNISP VRE working group

## Abstract

The incidence of vancomycin-resistant *Enterococcus* (VRE) is rising in hospitals in Canada, and resistance to last-resort antimicrobials including linezolid complicates treatment options for multidrug-resistant isolates. Recent reports from around the globe indicate that both linezolid and vancomycin resistance genes can be co-carried and mobilized by linear plasmids (named pELF) in *Enterococcus* species, often on the same backbone. We aimed to investigate linezolid resistance and linear plasmid prevalence in VRE bloodstream infection isolates collected by the Canadian Nosocomial Infection Surveillance Program from 2009 to 2024. We found that screening for pELF linear plasmid ends in short reads was a reliable way to predict linear plasmid presence in large-scale surveillance data (100 % accuracy on 85 reference samples). Almost half of the isolates in our collection were predicted to carry pELF plasmids (45.4 %, 941/2071) and we found that this proportion has increased from 2018 (32.2 %, 59/183) to 72 % of isolates between 2021 and 2024 (2021: 68.5 % (115/168); 2022: 71.6 % (146/204); 2023: 72.8 % (166/228); 2024: 71.6 % (235/328)). This trend of increasing linear plasmid carriage is evident from 2018 to 2024 across the dominant emerging sequence types (ST80, ST17, ST117). Linezolid resistance based on phenotypic antimicrobial susceptibility testing was low (1.0 %, 21/2071). Using long read sequencing, we characterized the linezolid resistant isolates and confirmed pELF plasmid presence in 13/21 (61.9 %) isolates. Six isolates harboured pELF plasmids encoding linezolid resistance genes (*optrA*, *cfr*(D), *poxtA*) and five of these also encoded vancomycin resistance genes (*vanA*). We compared these six plasmids to 39 public plasmid sequences and clustered them using MOB-suite and pling. Overall, this study provides further examples of the co-carriage of vancomycin and linezolid resistance genes on mobile linear plasmids and shows that linear plasmid prevalence is detectable and increasing across VRE in Canada.

**IMPACT STATEMENT:** Given the increasing prevalence of multidrug-resistant hospital-acquired pathogens, resistance to last-resort antibiotics is a global public health threat. Linezolid is a last-resort antibiotic used to treat vancomycin-resistant *Enterococcus* isolates, and the dissemination of linezolid resistance genes is significantly facilitated by mobile elements that can transfer between unrelated strains and species. Linezolid resistance genes have recently been described on linear plasmids and are often co-localized with other resistance genes on the same plasmid backbone. Consequently, understanding the features and distribution of linear plasmids and those harbouring linezolid resistance genes is crucial for pathogen surveillance and mitigation of resistance. In this work, we used long-read and short-read sequencing to characterize genomic epidemiology of linear plasmids across 16 years of *Enterococcus* surveillance data in Canada. This study furthers knowledge of linear plasmids by demonstrating that they are relatively common across vancomycin-resistant *Enterococcus* blood isolates and by providing more examples of co-localized vancomycin and linezolid resistance genes on the same linear plasmid backbone.

**DATA SUMMARY:** Sequencing data and genome sequences were deposited in National Centre for Biotechnology BioProject PRJNA1279082, and accessions are listed in **Table S1**. Supplementary materials for this study are available at the Figshare portal through DOI: XXX.
