## Supplementary material for "Linear plasmid prevalence and linezolid resistance gene carriage in vancomycin-resistant *Enterococcus* in Canada from 2009-2024": Table S1

### Sheet: lzdR
Table S1. Line list of linezolid resistant Enterococcus faecium isolated from the CNISP collection between 2009 - 2024
sample	bioproject	biosample	species	year	linezolid_resistance_mechanism	LRE-finder_phenotype	LRE-finder_percent_23S_rRNA_genes_mutated	AST_linezolid_minimum_inhibitory_concentration_ug/mL	AST_linezolid_interpretation_CLSI	sequence_type	cgMLST	linear_plasmid_present	hairpin_present	invertron_present	AMR_genes_on_pELF	size_bp	mobsuite_primary_cluster	mobsuite_secondary_cluster	pling_dcj_4	pling_dcj_10	copla	rep_types	ONT_chemistry	AMR_genes_on_pELF	AMR_genes_in_isolate
01A24015	PRJNA1279082	SAMN57327958	Enterococcus faecium	2024	G2576T	R	69.2	>8	R	ST1478	7240	no											R10.4.1		aac(6')-aph(2''), aac(6')-Ii, aph(3')-III, dfrG, erm(B), msr(C), tet(L), tet(M), VanHAX
03A22001	PRJNA1279082	SAMN57327959	Enterococcus faecium	2022	G2576T	R	56.8	>8	R	ST203	20	no											R10.4.1		aac(6')-aph(2''), aac(6')-Ii, ant(6)-Ia, cat(pC221), erm(B), msr(C), tet(M), VanHAX
04A21005	PRJNA1279082	SAMN57327960	Enterococcus faecium	2021	G2576T	R	35.5	8	R	ST17	3000	yes	yes	yes	yes	329884	AC732	AM050	community_0_subcommunity_24	community_0_subcommunity_9	PTU-Lab16	reppELF, rep2	R10.4.1	VanHAX, aph(3')-III, erm(B)	aac(6')-Ii, aph(3')-III, erm(B), msr(C), tet(M), VanHAX
05A16011	PRJNA1279082	SAMN57327961	Enterococcus faecium	2016	G2576T	R	34.5	8	R	ST80	7300	yes	yes	yes	no	90523	AB369	AK115	community_0_subcommunity_50	community_0_subcommunity_9	PTU-Lab16	reppELF	R10.4.1	none	aac(6')-Ii, dfrG, msr(C), tet(S), VanHAX
05A21018	PRJNA1279082	SAMN57327962	Enterococcus faecium	2021	G2576T	R	50.4	>8	R	ST17	3000	yes	yes	yes	yes	104592	AB369	AK116	community_0_subcommunity_54	community_0_subcommunity_9	PTU-Lab16	reppELF, rep2	R10.4.1	VanHAX, erm(B)	aac(6')-aph(2''), aac(6')-Ii, erm(B), msr(C), tet(M), VanHAX
05A21021	PRJNA1279082	SAMN57327963	Enterococcus faecium	2021	G2576T	R	32	8	R	ST17	3000	yes	yes	yes	yes	104461	AB369	AK115	community_0_subcommunity_54	community_0_subcommunity_9	PTU-Lab16	reppELF	R10.4.1	VanHAX	aac(6')-aph(2''), aac(6')-Ii, erm(B), msr(C), tet(M), VanHAX
05A22029	PRJNA1279082	SAMN57327964	Enterococcus faecium	2022	poxtA	S	0	>8	R	ST80	7896	yes	yes	yes	yes	115959	AB369	AK115	community_0_subcommunity_58	community_0_subcommunity_9	PTU-Lab16	reppELF	R10.4.1	VanHAX, poxtA-Ef	aac(6')-Ii, dfrG, erm(T), msr(C), poxtA-Ef, tet(L), tet(M), VanHAX
05A22040	PRJNA1279082	SAMN57327965	Enterococcus faecium	2022	cfr(D), poxtA	S	0	>8	R	ST80	5614	yes	yes	yes	yes	125593	AB369	AK115	community_0_subcommunity_58	community_0_subcommunity_9	PTU-Lab16	reppELF	R9.4.1	Cfr(D), VanHAX, erm(B), poxtA-Ef	aac(6')-aph(2''), aac(6')-Ii, ant(6)-Ia, aph(3')-III, Cfr(D), erm(B), erm(T), lnu(B), msr(C), tet(L), tet(M), VanHAX
05A23016	PRJNA1279082	SAMN57327966	Enterococcus faecium	2023	cfr(D), poxtA	S	0	>8	R	ST80	5614	yes	yes	yes	yes	124885	AB369	AK115	community_0_subcommunity_58	community_0_subcommunity_9	PTU-Lab16	reppELF	R9.4.1	Cfr(D), VanHAX, erm(B), poxtA-Ef	aac(6')-aph(2''), aac(6')-Ii, ant(6)-Ia, aph(3')-III, Cfr(D), erm(B), msr(C), tet(L), tet(M), VanHAX
05A24010	PRJNA1279082	SAMN57327967	Enterococcus faecium	2024	poxtA	S	0	>8	R	ST2185	9586	yes	yes	yes	yes	106058	AB369	AK115	community_0_subcommunity_58	community_0_subcommunity_9	PTU-Lab16	reppELF	R10.4.1	VanHAX, poxtA-Ef	aac(6')-Ii, erm(T), msr(C), poxtA-Ef, tet(L), tet(M), VanHAX
05A24020	PRJNA1279082	SAMN57327968	Enterococcus faecium	2024	poxtA	S	0	>8	R	ST80	5614	yes	yes	yes	yes	91562	AB369	AK115	community_0_subcommunity_58	community_0_subcommunity_9	PTU-Lab16	reppELF	R10.4.1	poxtA-Ef	aac(6')-Ii, cat(pC221), erm(B), erm(T), msr(C), poxtA-Ef, poxtA-Ef, tet(L), tet(M), VanHAX
07B19003	PRJNA1279082	SAMN57327969	Enterococcus faecium	2019	G2576T	R	33	8	R	ST786	7250	no											R10.4.1		aac(6')-aph(2''), aac(6')-Ii, dfrG, msr(C), tet(L), tet(M), VanHAX
07B22013	PRJNA1279082	SAMN57327970	Enterococcus faecium	2022	G2576T	R	22.6	8	R	ST17	7878	yes	yes	yes	no	87506	AB369	AK117	community_0_subcommunity_44	community_0_subcommunity_8	PTU-Lab16	reppELF	R10.4.1	none	aac(6')-Ii, cat(pC221), erm(B), msr(C), tet(L), tet(M), tet(M), VanHAX, VanHAX
07C24004	PRJNA1279082	SAMN57327971	Enterococcus faecium	2024	cfr(D), optrA	S	0	>8	R	ST817	8604	yes	yes	yes	yes	120336	AB369	AK115	community_0_subcommunity_20	community_0_subcommunity_9	PTU-Lab16	reppELF	R10.4.1	Cfr(D), VanHAX, erm(A), erm(B), optrA	aac(6')-aph(2''), aac(6')-Ii, aph(3')-III, Cfr(D), erm(A), erm(B), erm(B), msr(C), optrA, tet(L), tet(M), VanHAX
07D18011	PRJNA1279082	SAMN57327972	Enterococcus faecium	2018	G2576T	R	35	>8	R	ST1478	7250	no											R10.4.1		aac(6')-aph(2''), aac(6')-Ii, cat(pC221), dfrG, erm(B), msr(C), tet(L), tet(M), VanHAX
07D18014	PRJNA1279082	SAMN57327973	Enterococcus faecium	2018	G2576T	R	30.8	8	R	ST1478	7250	no											R10.4.1		aac(6')-aph(2''), aac(6')-Ii, cat(pC221), dfrG, erm(B), msr(C), tet(L), tet(M), VanHAX
07D22005	PRJNA1279082	SAMN57327974	Enterococcus faecium	2022	G2576T	R	32.3	8	R	ST80	7333	yes	yes	yes	no	91581	AB369	AK115	community_0_subcommunity_50	community_0_subcommunity_9	PTU-Lab16	reppELF	R10.4.1	none	aac(6')-aph(2''), aac(6')-Ii, ant(6)-Ia, aph(3')-III, erm(B), msr(C), tet(L), tet(M), VanHAX
08A19002	PRJNA1279082	SAMN57327975	Enterococcus faecium	2019	G2576T	R	36	8	R	ST1478	7250	no											R10.4.1		aac(6')-aph(2''), aac(6')-Ii, cat(pC221), dfrG, erm(B), msr(C), tet(L), tet(M), VanHAX, VanHAX
08A19004	PRJNA1279082	SAMN57327976	Enterococcus faecium	2019	G2576T	R	34	8	R	ST1478	7250	no											R10.4.1		aac(6')-aph(2''), aac(6')-Ii, cat(pC221), dfrG, erm(B), msr(C), tet(L), tet(M), VanHAX
19B22005	PRJNA1279082	SAMN57327977	Enterococcus faecium	2022	G2576T	R	68.2	>8	R	ST17	3000	yes	yes	yes	no	92880	AB369	AK115	community_0_subcommunity_54	community_0_subcommunity_9	PTU-Lab16	reppELF	R10.4.1	none	aac(6')-Ii, cat(pC221), dfrG, erm(B), msr(C), tet(M), VanHAX
31B1314010	PRJNA1279082	SAMN57327978	Enterococcus faecium	2013	G2576T	R	47.3	>8	R	ST734	4843	no											R10.4.1		aac(6')-aph(2''), aac(6')-Ii, ant(6)-Ia, aph(3')-III, erm(B), lnu(B), msr(C), tet(M), VanHAX
