## Supplementary material for "Linear plasmid prevalence and linezolid resistance gene carriage in vancomycin-resistant *Enterococcus* in Canada from 2009-2024": Table S2

### Sheet: Sheet1
Table S1. Antimicrobial susceptibility results for 21 linezolid-resistant vancomycin-resistant E. faecium
sample	AMP	AMP_INT	CHL	CHL_INT	CIP	CIP_INT	CLI	CLI_INT	DAP	DAP_INT	ERY	ERY_INT	GEN	GEN_INT	LEV	LEV_INT	LZD	LZD_INT	MXF	MXF_INT	NIT	NIT_INT	OXA+	OXA+_INT	PEN	PEN_INT	SYN	SYN_INT	RIF	RIF_INT	STR	STR_INT	TET	TET_INT	TGC	TGC_INT	SXT	SXT_INT	VAN	VAN_INT
01A24015	>8	R	>16	R	>2	R	>2	NOINTP	4	SDD	>4	R	>16	NOINTP	>4	R	>8	R	>4	NOINTP	>64	R	>4	NOINTP	>8	R	1	S	>4	R	<=1000	S	>16	R	0.12	S	>4	NOINTP	32	R
03A22001	>8	R	>16	R	>2	R	>2	NOINTP	4	SDD	>4	R	>16	NOINTP	>4	R	>8	R	>4	NOINTP	>64	R	>4	NOINTP	>8	R	1	S	>4	R	<=1000	S	>16	R	0.12	S	<=0.5	NOINTP	>32	R
04A21005	>8	R	16	I	>2	R	>2	NOINTP	1	S	>4	R	<=2	NOINTP	>4	R	8	R	>4	NOINTP	>64	R	>4	NOINTP	>8	R	1	S	>4	R	<=1000	S	>16	R	0.06	S	<=0.5	NOINTP	>32	R
05A16011	>8	R	8	S	>2	R	>2	NOINTP	1	S	>4	R	<=2	NOINTP	>4	R	8	R	>4	NOINTP	64	I	>4	NOINTP	>8	R	2	I	4	R	<=1000	S	>16	R	0.06	S	>4	NOINTP	>32	R
05A21018	>8	R	16	I	>2	R	>2	NOINTP	4	S	>4	R	8	NOINTP	>4	R	>8	R	>4	NOINTP	>64	R	>4	NOINTP	>8	R	1	S	>4	R	<=1000	S	>16	R	0.12	S	<=0.5	NOINTP	>32	R
05A21021	>8	R	16	I	>2	R	>2	NOINTP	>4	NOINTP	>4	R	16	NOINTP	>4	R	8	R	>4	NOINTP	>64	R	>4	NOINTP	>8	R	1	S	4	R	<=1000	S	>16	R	0.12	S	<=0.5	NOINTP	>32	R
05A22029	>8	R	16	I	>2	R	>2	NOINTP	2	SDD	>4	R	8	NOINTP	>4	R	>8	R	>4	NOINTP	>64	R	>4	NOINTP	>8	R	2	I	4	R	<=1000	S	>16	R	0.06	S	>4	NOINTP	>32	R
05A22040	>8	R	>16	R	>2	R	>2	NOINTP	1	SDD	>4	R	>16	NOINTP	>4	R	>8	R	>4	NOINTP	>64	R	>4	NOINTP	>8	R	4	R	>4	R	>1000	R	>16	R	0.06	S	<=0.5	NOINTP	>32	R
05A23016	>8	R	>16	R	>2	R	>2	NOINTP	2	SDD	>4	R	>16	NOINTP	>4	R	>8	R	>4	NOINTP	>64	R	>4	NOINTP	>8	R	4	R	>4	R	<=1000	S	>16	R	0.25	S	<=0.5	NOINTP	>32	R
05A24010	>8	R	>16	R	>2	R	>2	NOINTP	1	SDD	>4	R	<=2	NOINTP	>4	R	>8	R	>4	NOINTP	>64	R	>4	NOINTP	>8	R	2	I	4	R	<=1000	S	>16	R	0.25	S	<=0.5	NOINTP	>32	R
05A24020	>8	R	>16	R	>2	R	>2	NOINTP	4	SDD	>4	R	8	NOINTP	>4	R	>8	R	>4	NOINTP	>64	R	>4	NOINTP	>8	R	2	I	>4	R	<=1000	S	>16	R	0.12	S	<=0.5	NOINTP	>32	R
07B19003	>8	R	>16	R	>2	R	>2	NOINTP	4	S	>4	R	>16	NOINTP	>4	R	8	R	>4	NOINTP	64	I	>4	NOINTP	>8	R	<=0.5	S	>4	R	<=1000	S	>16	R	0.12	S	>4	NOINTP	>32	R
07B22013	>8	R	16	I	>2	R	>2	NOINTP	4	SDD	>4	R	<=2	NOINTP	>4	R	8	R	>4	NOINTP	>64	R	>4	NOINTP	>8	R	>4	R	>4	R	<=1000	S	>16	R	0.12	S	<=0.5	NOINTP	>32	R
07C24004	>8	R	>16	R	>2	R	>2	NOINTP	4	SDD	>4	R	>16	NOINTP	>4	R	>8	R	>4	NOINTP	>64	R	>4	NOINTP	>8	R	4	R	>4	R	<=1000	S	>16	R	0.06	S	<=0.5	NOINTP	>32	R
07D18011	>8	R	>16	R	>2	R	>2	NOINTP	4	S	>4	R	>16	NOINTP	>4	R	>8	R	>4	NOINTP	64	I	>4	NOINTP	>8	R	<=0.5	S	>4	R	<=1000	S	>16	R	0.12	S	>4	NOINTP	>32	R
07D18014	>8	R	>16	R	>2	R	>2	NOINTP	4	S	>4	R	>16	NOINTP	>4	R	8	R	>4	NOINTP	64	I	>4	NOINTP	>8	R	<=0.5	S	>4	R	<=1000	S	>16	R	0.06	S	>4	NOINTP	>32	R
07D22005	>8	R	16	I	>2	R	>2	NOINTP	1	SDD	>4	R	<=2	NOINTP	>4	R	8	R	>4	NOINTP	>64	R	>4	NOINTP	>8	R	<=0.5	S	<=0.5	S	<=1000	S	>16	R	0.06	S	>4	NOINTP	>32	R
08A19002	>8	R	16	I	>2	R	>2	NOINTP	<=0.5	S	>4	R	>16	NOINTP	>4	R	8	R	>4	NOINTP	64	I	>4	NOINTP	>8	R	<=0.5	S	>4	R	<=1000	S	>16	R	<=0.03	S	>4	NOINTP	>32	R
08A19004	>8	R	>16	R	>2	R	>2	NOINTP	>4	NOINTP	>4	R	16	NOINTP	>4	R	8	R	>4	NOINTP	64	I	>4	NOINTP	>8	R	<=0.5	S	>4	R	<=1000	S	>16	R	<=0.03	S	>4	NOINTP	>32	R
19B22005	>8	R	>16	R	>2	R	>2	NOINTP	<=0.5	SDD	>4	R	4	NOINTP	>4	R	>8	R	>4	NOINTP	>64	R	>4	NOINTP	>8	R	1	S	>4	R	<=1000	S	>16	R	0.12	S	>4	NOINTP	>32	R
31B1314010	>8	R	16	I	>2	R	>2	NOINTP	2	S	>4	R	4	NOINTP	>4	R	>8	R	>4	NOINTP	>64	R	>4	NOINTP	>8	R	<=0.5	S	4	R	>1000	R	<=2	S	0.12	S	>4	NOINTP	>32	R
AMP = ampicillin, CHL = chloramphenicol, CIP = ciprofloxacin, CLI = clindamycin, DAP = daptomycin, ERY = erythromycin, GEN = gentamicin, LEV = levofloxacin, MXF moxifloxacin, NIT = nitrofuantoin, OXA+ = oxacillin+2%NaCl, PEN = penicillin, SYN = quinupristin/dalfopristin, RIF = rifampicin, STR = streptomycin, TET = tetracycline, TGC = tigecycline, SXT = trimethoprim/sulfamethoxazole, VAN = vancomy…
