## Supplementary material for "Linear plasmid prevalence and linezolid resistance gene carriage in vancomycin-resistant *Enterococcus* in Canada from 2009-2024": Table S3

### Sheet: NCBI
Table S3. Line list of publicly available pELF plasmids from NCBI, PLSDB, and literature
nucleotide_accession	length_bp	mobsuite_primary_cluster	mobsuite_secondary_cluster	pling_dcj_10	pling_dcj_4	hairpin_present	invertron_present	topology_in_ncbi	isolation_country	species	sequence_type	isolation_source	isolation_year	reppELF_present	tra_operon_present	AMR_genes_on_plasmid	vancomycin_resistance_genes_present	linezolid_resistance_genes_present	biosample	assembly	strain	notes
AP026575.1	82303	AB369	AK116	community_0_subcommunity_6	community_0_subcommunity_43	yes	yes	linear	Japan	E. faecium	16	Human	2000	reppELF	yes				SAMD00466803	GCA_026073255.1	JHP10
AP026581.1	110099	AB369	AK118	community_0_subcommunity_7	community_0_subcommunity_57	yes	yes	linear	Japan	E. faecium	1902	Human	2003	reppELF	yes	erm(B), tet(M)			SAMD00466804	GCA_026073355.1	JHP35
AP026588.1	88997	AB369	AK117	community_0_subcommunity_7	community_0_subcommunity_57	yes	yes	linear	Japan	E. faecium	1902	Human	2003	reppELF, repUS43	yes				SAMD00466805	GCA_026073375.1	JHP36
AP026595.1	88998	AB369	AK117	community_0_subcommunity_7	community_0_subcommunity_57	yes	yes	linear	Japan	E. faecium	1902	Human	2003	reppELF	yes				SAMD00466806	GCA_026073395.1	JHP38
AP026606.1	87193	AB369	AK117	community_0_subcommunity_8	community_0_subcommunity_51	yes	yes	linear	Japan	E. faecium	2060	Human	2010	reppELF	yes				SAMD00466808	GCA_026073435.1	AA55
AP026614.1	88777	AB369	AK117	community_0_subcommunity_8	community_0_subcommunity_51	yes	yes	linear	Japan	E. faecium	18	Human	2011	reppELF	yes				SAMD00466809	GCA_026073455.1	AA94
AP026619.1	87216	AB369	AK117	community_0_subcommunity_8	community_0_subcommunity_51	yes	yes	linear	Japan	E. faecium	78	Human	2011	reppELF	yes				SAMD00466810	GCA_026073475.1	AA96
AP026630.1	132791	AB369	AK117	community_0_subcommunity_8	community_0_subcommunity_59	yes	yes	linear	Japan	E. faecium	203	Human	2013	reppELF, rep2, rep11a	yes	VanHAX, ant(9)-Ia, erm(A)	yes		SAMD00466811	GCA_026073495.1	AA242
AP026634.1	89119	AB369	AK117	community_0_subcommunity_8	community_0_subcommunity_51	yes	yes	linear	Japan	E. faecium	80	Human	2013	reppELF	yes				SAMD00466812	GCA_026073515.1	AA290
AP026643.1	89199	AB369	AK117	community_0_subcommunity_8	community_0_subcommunity_6	yes	yes	linear	Japan	E. faecium	2061	Human	2017	reppELF	yes				SAMD00466813	GCA_026073535.1	AA610
AP026652.1	86780	AB369	AK117	community_0_subcommunity_7	community_0_subcommunity_57	yes	yes	linear	Japan	E. faecium	17	Hospital	2019	reppELF	yes				SAMD00466814	GCA_026073555.1	AA818
AUSMDU00056207	102559	AB369	AK115	community_0_subcommunity_9	community_0_subcommunity_19	yes	yes	linear	Australia	E. faecium	80	Human	2021	reppELF	yes	VanHAX, Cfr(D), erm(A), erm(B), optrA, poxtA-Ef	yes	yes	SAMN45173097	GCA_045728355.1	AUSMDU00056207
AUSMDU00067942	124091	AB369	AK115	community_0_subcommunity_9	community_0_subcommunity_58	yes	yes	linear	Australia	E. faecium	80	Human	2022	reppELF	yes	VanHAX, Cfr(D), erm(B), poxtA-Ef	yes	yes	SAMN45173170	this study	AUSMDU00067942
AUSMDU00074711	124091	AB369	AK115	community_0_subcommunity_9	community_0_subcommunity_58	yes	yes	linear	Australia	E. faecium	80	Human	2022	reppELF	yes	VanHAX, Cfr(D), erm(B), poxtA-Ef	yes	yes	SAMN45173184	this study	AUSMDU00074711
AUSMDU00084267	103713	AB369	AK115	community_0_subcommunity_9	community_0_subcommunity_27	yes	yes	linear	Australia	E. faecium	117	Human	2023	reppELF	yes	Cfr(D), poxtA-Ef		yes	SAMN45173188	this study	AUSMDU00084267
CP012438.1	74986	AB369	AK116	community_0_subcommunity_6	community_0_subcommunity_40			linear	USA	E. faecium	656	Human	2011	reppELF	yes				SAMN03988550	GCA_001720965.1	ISMMS_VRE_2
CP012442.1	71508	AB369	AK117	community_0_subcommunity_8	community_0_subcommunity_44	yes		linear	USA	E. faecium	736	Human	2011	reppELF	yes				SAMN03988555	GCA_001720985.1	ISMMS_VRE_3
CP035662.1	81272	AB369	AK116	community_0_subcommunity_6	community_0_subcommunity_48	yes	yes	linear	USA	E. faecium	80	Human	2018	reppELF	yes				SAMN10863493	GCA_005886735.1	UAMSEF_20
CP036153.1	103806	AB369	AK117	community_0_subcommunity_0	community_0_subcommunity_1	yes	yes	linear	Denmark	E. faecium	80	Human	2013	reppELF	yes				SAMN10935273	GCA_004302885.1	V24
CP040238.1	142820	AB369	AK120	community_0_subcommunity_8	community_0_subcommunity_18	yes	yes	linear	India	E. faecium	80	Human	2019	reppELF, rep2	yes	VanHAX, ant(6)-Ia, aph(3')-III, erm(A), erm(B), optrA, tet(S)	yes	yes	SAMN11490474	GCA_005517315.1	VB3025
CP063285.1	126845	AB369	AK117	community_0_subcommunity_7	community_0_subcommunity_23	yes	yes	linear	Germany	E. faecium	203	Human	2014	reppELF	yes	VanHBX	yes		SAMN16442613	GCA_022811085.1	BMT-5-1-10
CP063539.1	114752	AB369	AK117	community_0_subcommunity_8	community_0_subcommunity_55		yes	linear	Germany	E. faecium	78	Human	2014	reppELF	yes	VanHAX	yes		SAMN16483167	GCA_022811125.1	BMT-2-2-11
CP063544.1	108962	AB369	AK117	community_0_subcommunity_7	community_0_subcommunity_57	yes	yes	linear	Germany	E. faecium	262	Human	2015	reppELF	yes				SAMN16483166	GCA_022811145.1	BMT-4-4-1
CP063557.1	87397	AB369	AK117	community_0_subcommunity_7	community_0_subcommunity_57		yes	linear	Germany	E. faecium	117	Human	2014	reppELF	yes				SAMN16483164	GCA_022811185.1	BMT-1-1-10
CP063570.1	116777	AB369	AK117	community_0_subcommunity_8	community_0_subcommunity_55	yes	yes	linear	Germany	E. faecium	192	Human	2014	reppELF	yes	VanHAX	yes		SAMN16483162	GCA_022811225.1	BMT-1-1-11
CP063576.1	116583	AB369	AK117	community_0_subcommunity_8	community_0_subcommunity_55	yes	yes	linear	Germany	E. faecium	78	Human	2014	reppELF	yes	VanHAX	yes		SAMN16483161	GCA_022811245.1	BMT-1-1-12
CP063581.1	95576	AB369	AK117	community_0_subcommunity_7	community_0_subcommunity_57	yes	yes	linear	Germany	E. faecium	262	Human	2015	reppELF	yes				SAMN16483160	GCA_022811265.1	BMT-4-1-11
CP063588.1	89617	AB369	AK117	community_0_subcommunity_7	community_0_subcommunity_57	yes	yes	linear	Germany	E. faecium	117	Human	2014	reppELF	yes				SAMN16483159	GCA_022811285.1	BMT-2-1-1
CP063595.1	122327	AB369	AK117	community_0_subcommunity_8	community_0_subcommunity_55	yes	yes	linear	Germany	E. faecium	280	Human	2014	reppELF	yes	VanHAX	yes		SAMN16483158	GCA_022811305.1	BMT-1-3-1
CP063600.1	91505	AB369	AK117	community_0_subcommunity_7	community_0_subcommunity_57	yes		linear	Germany	E. faecium	889	Human	2015	reppELF	yes				SAMN16483157	GCA_022811325.1	BMT-3-2-1
CP063606.1	77616	AB369	AK117	community_0_subcommunity_8	community_0_subcommunity_55		yes	linear	Germany	E. faecium	117	Human	2014	reppELF	yes				SAMN16483156	GCA_022811345.1	BMT-2-3-8
CP063620.1	87846	AB369	AK117	community_0_subcommunity_7	community_0_subcommunity_39	yes	yes	linear	Germany	E. faecium	78	Human	2015	reppELF	yes				SAMN16483153	GCA_022811405.1	BMT-4-1-3
CP063648.1	136934	AB369	AK117	community_0_subcommunity_8	community_0_subcommunity_55	yes	yes	linear	Germany	E. faecium	192	Human	2014	reppELF	yes	VanHAX	yes		SAMN16483155	GCA_022811365.1	BMT-2-1-3
CP076332.1	131341	AB369	AK117	community_0_subcommunity_8	community_0_subcommunity_16	yes	yes	linear	Ireland	E. faecium	80	Human	2017	reppELF	yes	VanHAX, ant(9)-Ia, erm(A)	yes		SAMN19472101		BSI_SJ40
CP076333.1	116749	AB369	AK117	community_0_subcommunity_8	community_0_subcommunity_4	yes	yes	linear	Ireland	E. faecium	80	Human	2018	reppELF	yes	VanHAX	yes		SAMN19472100		SJ11
CP086645.1	114744	AB369	AK115	community_0_subcommunity_9	community_0_subcommunity_41	yes	yes	linear	USA	E. faecium	80	Human	2019	reppELF	yes	VanHAX, erm(A), optrA	yes	yes	SAMN22929416	GCA_045160005.1	2001564
CP115972.1	106518	AB369	AK115	community_0_subcommunity_9	community_0_subcommunity_41		yes	linear	USA	E. faecium	78	Human	2019	reppELF	yes	erm(A), optrA		yes	SAMN32615899	GCA_043302005.1	2008300
CP130824.1	210883	AB369	AK117	community_0_subcommunity_8	community_0_subcommunity_31			linear	South Korea	E. faecium	192	Human	2019	reppELF, rep18b, rep2	yes	VanHAX, erm(B)	yes		SAMN36718888	GCA_030581815.1	C0019EM0015
CP130862.1	150242	AB369	AK117	community_0_subcommunity_8	community_0_subcommunity_22	yes		linear	South Korea	E. faecium	975	Human	2019	reppELF, rep2	yes	VanHAX, erm(B)	yes		SAMN36707500	GCA_030584345.1	B0019EM0012
CP130870.1	125817	AB369	AK117	community_0_subcommunity_8	community_0_subcommunity_32	yes		linear	South Korea	E. faecium	17	Human	2019	reppELF, rep11a	yes	VanHAX	yes		SAMN36707092	GCA_030584245.1	A0019EM0022
CP130993.1	155087	AB369	AK117	community_0_subcommunity_8	community_0_subcommunity_59	yes		linear	South Korea	E. faecium	80	Human	2019	reppELF, rep2, repUS12	yes	VanHAX, aph(3')-III, erm(B)	yes		SAMN36718962	GCA_030656735.1	C0019EM0018
CP131005.1	161239	AB369	AK117	community_0_subcommunity_8	community_0_subcommunity_59	yes		linear	South Korea	E. faecium	17	Human	2019	reppELF, rep2, repUS12	yes	VanHAX, aph(3')-III, erm(B), VanX	yes		SAMN36719288	GCA_030656795.1	C0019EM0030
CP131007.1	158807	AB369	AK117	community_0_subcommunity_8	community_0_subcommunity_17			linear	South Korea	E. faecium	80	Human	2019	reppELF, rep2	yes	VanHAX, ant(6)-Ia, aph(3')-III, erm(B)	yes		SAMN36719299	GCA_030656855.1	C0019EM0031
CP131009.1	156299	AB369	AK117	community_0_subcommunity_8	community_0_subcommunity_59	yes		linear	South Korea	E. faecium	novel	Human	2019	reppELF, rep2, repUS12	yes	VanHAX, aph(3')-III, erm(B)	yes		SAMN36719324	GCA_030656995.1	C0019EM0032
CP131011.1	125300	AB369	AK118	community_0_subcommunity_8	community_0_subcommunity_53	yes	yes	linear	South Korea	E. faecium	17	Human	2019	reppELF, rep2	yes	VanHAX, aph(3')-III, erm(B)	yes		SAMN36734991	GCA_030657055.1	F0019EM0001
CP131017.1	122440	AB369	AK117	community_0_subcommunity_8	community_0_subcommunity_59	yes		linear	South Korea	E. faecium	17	Human	2019	reppELF	yes	VanHAX	yes		SAMN36735165	GCA_030657135.1	F0019EM0011
CP131034.1	72473	AB369	AK117	community_0_subcommunity_8	community_0_subcommunity_59			linear	South Korea	E. faecium	1424	Human	2019	reppELF	yes				SAMN36719463	GCA_030656935.1	D0019EM0009
CP131118.1	145480	AB369	AK117	community_0_subcommunity_8	community_0_subcommunity_5		yes	linear	South Korea	E. faecium	1421	Human	2019	reppELF, rep2, repUS14	yes	VanHAX, ant(9)-Ia, aph(3')-III, erm(A), erm(B)	yes		SAMN36736014	GCA_030665305.1	F0019EM0037
CP131122.1	125406	AB369	AK117	community_0_subcommunity_8	community_0_subcommunity_10	yes	yes	linear	South Korea	E. faecium	17	Human	2019	reppELF	yes	VanHAX, ant(9)-Ia, erm(A)	yes		SAMN36736061	GCA_030665365.1	F0019EM0049
CP131124.1	211049	AB369	AK117	community_0_subcommunity_8	community_0_subcommunity_45	yes		linear	South Korea	E. faecium	78	Human	2019	reppELF, rep2, rep22, repUS12	yes	VanHAX, aph(3')-III, erm(B)	yes		SAMN36736064	GCA_030665405.1	F0019EM0050
CP131126.1	123604	AB369	AK117	community_0_subcommunity_8	community_0_subcommunity_45			linear	South Korea	E. faecium	192	Human	2019	reppELF	yes	VanHAX, ant(9)-Ia, aph(3')-III, erm(A), erm(B)	yes		SAMN36736157	GCA_030665385.1	F0019EM0056
CP131495.1	66870	AB369	AK117	community_0_subcommunity_8	community_0_subcommunity_59	yes		linear	South Korea	E. faecium	1421	Human	2019		yes	VanHAX	yes		SAMN36759107	GCA_030685895.1	G0019EM0002
CP131511.1	127969	AB369	AK117	community_0_subcommunity_8	community_0_subcommunity_53	yes	yes	linear	South Korea	E. faecium	17	Human	2019	reppELF	yes	VanHAX, ant(9)-Ia, erm(A)	yes		SAMN36759157	GCA_030685955.1	G0019EM0019
CP131513.1	130800	AB369	AK117	community_0_subcommunity_8	community_0_subcommunity_53	yes	yes	linear	South Korea	E. faecium	80	Human	2019	reppELF	yes	VanHAX, ant(9)-Ia, erm(A)	yes		SAMN36759179	GCA_030686055.1	G0019EM0021
CP131515.1	132048	AB369	AK117	community_0_subcommunity_8	community_0_subcommunity_53	yes		linear	South Korea	E. faecium	80	Human	2019	reppELF	yes	VanHAX, ant(9)-Ia, erm(A)	yes		SAMN36759180	GCA_030685735.1	G0019EM0022
CP131519.1	122988	AB369	AK117	community_0_subcommunity_8	community_0_subcommunity_53	yes		linear	South Korea	E. faecium	80	Human	2019	reppELF	yes	VanHAX	yes		SAMN36759472	GCA_030685815.1	G0019EM0027
CP131527.1	129658	AB369	AK117	community_0_subcommunity_8	community_0_subcommunity_59	yes	yes	linear	South Korea	E. faecium	17	Human	2019	reppELF, rep2	yes	VanHAX, erm(B)	yes		SAMN36760079	GCA_030685775.1	H0019EM0009
CP131529.1	135006	AB369	AK117	community_0_subcommunity_8	community_0_subcommunity_14	yes		linear	South Korea	E. faecium	17	Human	2019	reppELF	yes	VanHAX, aph(3')-III, erm(B)	yes		SAMN36760080	GCA_030685855.1	H0019EM0013
CP131611.1	79502	AB369	AK117	community_0_subcommunity_8	community_0_subcommunity_59			linear	South Korea	E. faecium	230	Human	2019	reppELF	yes	VanHAX	yes		SAMN36759127	GCA_030685915.1	G0019EM0008
CP161859.1	106517	AB369	AK117	community_0_subcommunity_5	community_0_subcommunity_56	yes	yes	circular	Portugal	E. faecium	78	Human	2022	reppELF	yes	VanHAX	yes		SAMN38999338	GCA_045923915.1	C1151
CP171694.1	149979	AB369	AK118	community_0_subcommunity_5	community_0_subcommunity_56	yes	yes	linear	Portugal	E. faecium	78	Human	2011	reppELF, rep2, repUS12	yes	VanHAX, ant(6)-Ia, aph(3')-III, erm(B), lun(B), lsa(E), tet(L), tet(M)	yes		SAMN44056316	GCA_046119195.1	CCP466
CP171699.1	106559	AB369	AK117	community_0_subcommunity_5	community_0_subcommunity_56	yes	yes	linear	Portugal	E. faecium	78	Human	2009	reppELF	yes	VanHAX	yes		SAMN44056315	GCA_046119205.1	CCP465
CP171705.1	106509	AB369	AK117	community_0_subcommunity_5	community_0_subcommunity_56	yes	yes	linear	Portugal	E. faecium	78	Human	2009	reppELF	yes	VanHAX	yes		SAMN44056314	GCA_046119215.1	CCP464
CP171711.1	106438	AB369	AK117	community_0_subcommunity_5	community_0_subcommunity_56	yes	yes	linear	Portugal	E. faecium	78	Human	2009	reppELF	yes	VanHAX	yes		SAMN44056313	GCA_046119225.1	CCP463
CP171718.1	106493	AB369	AK117	community_0_subcommunity_5	community_0_subcommunity_56	yes	yes	linear	Portugal	E. faecium	78	Human	2009	reppELF	yes	VanHAX	yes		SAMN44056312	GCA_046119235.1	CCP462
CP171724.1	106441	AB369	AK117	community_0_subcommunity_5	community_0_subcommunity_56	yes	yes	linear	Portugal	E. faecium	78	Human	2009	reppELF	yes	VanHAX	yes		SAMN44056311	GCA_046119245.1	CCP461
CP197454.1	126143	AB369	AK115	community_0_subcommunity_9	community_0_subcommunity_36	yes	yes	linear	Canada	E. faecium	817	Human	2021	reppELF	yes	optrA, VanHAX, Cfr(D), erm(A), erm(B)	yes	yes	SAMN49384630		N21-03014
LC566215.1	109115	AB369	AK117	community_0_subcommunity_8	community_0_subcommunity_25	yes	yes	linear	Japan	E. faecium	78	Human	2018	reppELF	yes	VanHAX, ant(9)-Ia, erm(A)	yes		SAMD00217438		EV0426-12
LR135271.1	172934	AB369	AK117	community_0_subcommunity_8	community_0_subcommunity_55	yes	yes	linear	France	E. faecium	656	Human	2011	reppELF	yes	VanHAX, erm(B)	yes		SAMEA4885037		E7196
NZ_AP022343.1	108102	AB369	AK117	community_0_subcommunity_8	community_0_subcommunity_26	yes	yes	linear	Japan	E. faecium	17	Human	2017	reppELF	yes	VanHAX, ant(9)-Ia, erm(A)	yes		SAMD00202474	GCF_009938285.1	KUHS13
NZ_AP026568.1	82303	AB369	AK116	community_0_subcommunity_6	community_0_subcommunity_43	yes	yes	linear	Japan	E. faecium	16	Human	2000	reppELF	yes				SAMD00466802	GCF_026073115.1	JHP9
NZ_AP026602.1	88683	AB369	AK117	community_0_subcommunity_8	community_0_subcommunity_51	yes	yes	linear	Japan	E. faecium	17	Human	2001-2002	reppELF	yes				SAMD00466807	GCF_026073415.1	JHP80
NZ_AP026657.1	76985	AB369	AK117	community_0_subcommunity_9	community_0_subcommunity_54	yes	yes	linear	Japan	E. faecium	78	Human	2014	reppELF	yes				SAMD00466815	GCF_026073625.1	GK923
NZ_AP026662.1	76985	AB369	AK117	community_0_subcommunity_9	community_0_subcommunity_54	yes	yes	linear	Japan	E. faecium	78	Human	2015	reppELF	yes				SAMD00466816	GCF_026073735.1	GK941
NZ_AP026668.1	76985	AB369	AK117	community_0_subcommunity_9	community_0_subcommunity_54	yes	yes	linear	Japan	E. faecium	78	Human	2015	reppELF	yes				SAMD00466817	GCF_026073915.1	GK961
NZ_AP026773.1	138954	AB369	AK117	community_0_subcommunity_8	community_0_subcommunity_52	yes	yes	linear	Japan	E. faecium	117	Sewage	2021	reppELF, rep1	yes	VanHAX, Cfr(D), erm(B), fexA, fosB3, poxtA-Ef	yes	yes	SAMD00533729	GCF_025998395.1	pELF_mdr
NZ_CP012462.1	77567	AB369	AK116	community_0_subcommunity_6	community_0_subcommunity_40	yes		linear	USA	E. faecium	736	Human	2011	reppELF	yes				SAMN03988624	GCF_001721065.1	ISMMS_VRE_7
NZ_CP019971.1	129683	AB369	AK117	community_0_subcommunity_8	community_0_subcommunity_59			linear	South Korea	E. faecium	1421	Human	2014	reppELF, rep17, repUS7	yes	ant(9)-Ia, dfrG, erm(A)			SAMN06463381	GCF_002024245.1	2014-VREF-114	fragmented, same biosample
NZ_CP019973.1	56285	AB760	AK677	community_0_subcommunity_8	community_0_subcommunity_53	yes		linear	South Korea	E. faecium	1421	Human	2014			VanHAX	yes		SAMN06463381	GCF_002024245.1	2014-VREF-114	fragmented, same biosample
NZ_CP019989.1	287502	AC733	AM052	community_0_subcommunity_8	community_0_subcommunity_59	yes		circular	South Korea	E. faecium	1421	Human	2014	reppELF, repUS15	yes	VanHAX, aac(6')-aph(2'')	yes		SAMN06472829	GCF_002025065.1	2014-VREF-63
NZ_CP019994.1	99829	AB369	AK117	community_0_subcommunity_8	community_0_subcommunity_13			linear	South Korea	E. faecium	1421	Human	2015	reppELF, rep2	yes	ant(9)-Ia, erm(A)			SAMN06472830	GCF_002025045.1	2014-VREF-268	fragmented, same biosample
NZ_CP019995.1	58211	AB760	AK676	community_0_subcommunity_3	community_0_subcommunity_33	yes		linear	South Korea	E. faecium	1421	Human	2015	rep2, rep14b		VanHAX, aph(3')-III, erm(B)	yes		SAMN06472830	GCF_002025045.1	2014-VREF-268	fragmented, same biosample
NZ_CP025427.1	142988	AB369	AK118	community_0_subcommunity_7	community_0_subcommunity_57	yes		linear	China	E. faecium	78	Fodder	2016	reppELF, rep2	yes	VanHAX, ant(6)-Ia, aph(3')-III, erm(B)	yes		SAMN08174306	GCF_002848385.1	SC4
NZ_CP027511.1	91057	AB369	AK117	community_0_subcommunity_8	community_0_subcommunity_52	yes		circular	Australia	E. faecium	78	Human	2015	reppELF	yes				SAMN08628411	GCF_003020705.1	AUSMDU00004055
NZ_CP035656.1	81204	AB369	AK116	community_0_subcommunity_6	community_0_subcommunity_48	yes	yes	linear	USA	E. faecium	80	Human	2018	reppELF	yes				SAMN10863492	GCF_005886715.1	UAMSEF_09
NZ_CP038997.1	123020	AB369	AK117	community_0_subcommunity_1	community_0_subcommunity_7	yes		linear	China	E. faecium	78	Human	2017	reppELF, repUS12	yes	VanHMX	yes		SAMN10867607	GCF_009734005.1	SRR24
NZ_CP039730.1	97574	AB369	AK115	community_0_subcommunity_9	community_0_subcommunity_37	yes		linear	China	E. faecium	78	Human	2017	reppELF	yes	VanHMX	yes		SAMN10867605	GCF_010120755.1	ZY2	repUS78_pZY2
NZ_CP040742.1	132733	AB369	AK119	community_0_subcommunity_8	community_0_subcommunity_15	yes	yes	circular	China	E. faecium	78	Human	2018	reppELF, rep18b, rep2	yes	VanHAX, ant(6)-Ia, aph(3')-III	yes		SAMN11890391	GCF_006007925.1	VRE1
NZ_CP041263.2	89846	AB369	AK117	community_0_subcommunity_8	community_0_subcommunity_34	yes	yes	linear	Sweden	E. faecium	203	Human	2014	reppELF	yes				SAMN12138936	GCF_007917035.2	VVEswe-R
NZ_CP041272.1	89798	AB369	AK117	community_0_subcommunity_8	community_0_subcommunity_34	yes	yes	linear	Sweden	E. faecium	203	Human	2014	reppELF	yes				SAMN12138986	GCF_007917315.3	VVEswe-S
NZ_CP044266.1	147595	AB369	AK118	community_0_subcommunity_7	community_0_subcommunity_57	yes		circular	Denmark	E. faecium	787	Human	2017	reppELF, rep17, rep2	yes	VanHAX, acc(6')-aph(2'')	yes		SAMN12818007	GCF_008728455.1	V1836
NZ_CP044318.1	103074	AB369	AK115	community_0_subcommunity_9	community_0_subcommunity_28	yes	yes	circular	France	E. faecium	17	Human	2015	reppELF	yes	Cfr(D), erm(A), erm(B), optrA		yes	SAMN08093650	GCF_002973755.2	15-307-1
NZ_CP045014.1	80816	AB369	AK116	community_0_subcommunity_6	community_0_subcommunity_48	yes	yes	circular	Brazil	E. faecium	323	Human	2015	reppELF	yes				SAMN12828129	GCF_009036045.1	LAC7.2
NZ_CP058893.1	87675	AB369	AK115	community_0_subcommunity_2	community_0_subcommunity_11	yes		circular	China	E. faecium	192	Human	2018	reppELF, rep2		VanHAX, VanX, aph(3')-III, erm(B), vanM	yes		SAMN15486631	GCF_023658035.1	ef332
NZ_CP059785.1	130516	AB369	AK115	community_0_subcommunity_9	community_0_subcommunity_58	yes	yes	circular	India	E. faecium	1643	Human	2018	reppELF	yes	VanHAX, Cfr(D), erm(A), erm(B), optrA	yes	yes	SAMN14675398	GCF_012932975.2	BA17124
NZ_CP059807.1	122126	AB369	AK115	community_0_subcommunity_9	community_0_subcommunity_58	yes		circular	India	E. faecium	1643	Human	2017	reppELF	yes	VanHAX, Cfr(D), erm(B), optrA	yes	yes	SAMN14675394	GCF_012932985.2	BP5067
NZ_CP060865.1	94256	AB369	AK117	community_0_subcommunity_8	community_0_subcommunity_3	yes	yes	circular	Germany	E. faecium	203	Human	2016	reppELF	yes				SAMN15643623	GCF_014490015.1	AML0157
NZ_CP061819.1	99040	AB369	AK115	community_0_subcommunity_9	community_0_subcommunity_47	yes	yes	circular	India	E. faecium	80	Human	2019	reppELF	yes	VanHAX	yes		SAMN14675386	GCF_012933195.2	A6521
NZ_CP064345.1	96497	AB369	AK117	community_0_subcommunity_8	community_0_subcommunity_52	yes	yes	linear	Australia	E. faecium	80	Human	2014	reppELF	yes	tet(M)			SAMN15566645	GCF_015476295.1	VRE3363
NZ_CP066383.1	104340	AB369	AK115	community_0_subcommunity_9	community_0_subcommunity_50	yes	yes	linear	USA	E. faecium	80	Human	2015	reppELF	yes	VanHAX	yes		SAMN17038069	GCF_016406485.1	Dallas 16_1
NZ_CP066402.1	83940	AB369	AK116	community_0_subcommunity_6	community_0_subcommunity_21	yes	yes	linear	USA	E. faecium	612	Human	2015	reppELF	yes				SAMN17038075	GCF_016406465.1	Dallas 51_4
NZ_CP066459.1	88651	AB369	AK116	community_0_subcommunity_6	community_0_subcommunity_0	yes	yes	linear	USA	E. faecium	664	Human	2015	reppELF	yes				SAMN17038085	GCF_016406505.1	Dallas 87_1
NZ_CP066638.1	87407	AB369	AK117	community_0_subcommunity_8	community_0_subcommunity_52	yes	yes	circular	USA	E. faecium	18	Human	2015	reppELF	yes				SAMN17038103	GCF_016415405.1	Dallas 144_1
NZ_CP072588.1	123647	AB369	AK115	community_0_subcommunity_9	community_0_subcommunity_36	yes	yes	circular	India	E. faecium	80	Human	2019	reppELF	yes	VanHAX, Cfr(D), erm(A), erm(B), optrA	yes	yes	SAMN18533868	GCF_017815695.1	VB976
NZ_CP072722.1	99040	AB369	AK115	community_0_subcommunity_9	community_0_subcommunity_47	yes	yes	circular	India	E. faecium	80	Human	2019	reppELF	yes	VanHAX	yes		SAMN18533757	GCF_017898005.1	VB6521
NZ_CP072733.1	99040	AB369	AK115	community_0_subcommunity_9	community_0_subcommunity_47	yes	yes	circular	India	E. faecium	80	Human	2019	reppELF	yes	VanHAX	yes		SAMN18533763	GCF_017897965.1	VB6171
NZ_CP076473.1	79679	AB369	AK116	community_0_subcommunity_6	community_0_subcommunity_48	yes	yes	circular	USA	E. faecium	736	Human	2019	reppELF	yes				SAMN19573784	GCF_022647825.1	UAMS_EF58
NZ_CP076479.1	79769	AB369	AK116	community_0_subcommunity_6	community_0_subcommunity_48	yes	yes	linear	USA	E. faecium	736	Human	2019	reppELF	yes				SAMN19573783	GCF_022647945.1	UAMS_EF57
NZ_CP076485.1	79782	AB369	AK116	community_0_subcommunity_6	community_0_subcommunity_48	yes	yes	circular	USA	E. faecium	736	Human	2019	reppELF	yes				SAMN19573782	GCF_022648125.1	UAMS_EF55
NZ_CP085896.1	134168	AB369	AK118	community_0_subcommunity_8	community_0_subcommunity_35	yes		linear	China	E. faecium	976	Human	2018	reppELF	yes	VanHAX, aph(3')-III, erm(B)	yes		SAMN22627481	GCF_020736585.1	SC1762
NZ_CP085908.1	134985	AB369	AK118	community_0_subcommunity_8	community_0_subcommunity_35	yes		linear	China	E. faecium	976	Human	2018	reppELF	yes	VanHAX, aph(3')-III, erm(B)	yes		SAMN22627489	GCF_020736625.1	SC1762-D
NZ_CP091305.1	45571	AB369	AK118	community_0_subcommunity_7	community_0_subcommunity_57			linear	Germany	E. faecium	192	Human	2018		yes	ant(6)-Ia, aph(3')-III, erm(B), tet(L), tet(M), vanM	yes		SAMN25134383	GCF_021713095.1	UK043
NZ_CP112864.1	82830	AB369	AK116	community_0_subcommunity_6	community_0_subcommunity_29	yes		linear	USA	E. faecium	17	Human	2019	reppELF	yes				SAMN31742645	GCF_026409165.1	DVT1681
NZ_CP133954.1	147131	AB369	AK115	community_0_subcommunity_4	community_0_subcommunity_38	yes	yes	linear	China	E. faecium	78	Human	2016	reppELF, repUS12	yes	ant(6)-Ia, aph(3')-III, erm(B), tet(L), tet(M), vanM			SAMN37298046	GCF_037013415.1	SRR12
NZ_CP144272.1	248575	AB369	AK115	community_0_subcommunity_4	community_0_subcommunity_38	yes	yes	linear	China	E. faecium	78	Human	2016	reppELF, repUS12	yes	ant(6)-Ia, aph(3')-III, erm(B), tet(L), tet(M), vanM			SAMN37287145	GCF_037019775.1	SRR12-v1
NZ_CP176377.1	89980	AB369	AK115	community_0_subcommunity_9	community_0_subcommunity_50	yes	yes	linear	Australia	E. faecium	796	Human	2023	reppELF	yes				SAMN45309631	GCF_046197065.1	aus0233
NZ_LC495616.1	143316	AB369	AK115	community_0_subcommunity_9	community_0_subcommunity_9	yes	yes	linear	Japan	E. faecium	78	Human	2014	reppELF	yes	VanHAX, VanHMX, ant(6)-Ia, aph(3')-III, erm(B)	yes		SAMD00190298	GCA_008974665.2	pELF1
NZ_LR134107.1	55800	AB369	AK117	NA	NA	yes		linear	Netherlands	E. faecium	6	Pig	1999	reppELF					SAMEA4884790	GCF_900635415.1	E6043	fragmented, same biosample
NZ_LR134109.1	53831	AB369	AK117	community_0_subcommunity_8	community_0_subcommunity_52			linear	Netherlands	E. faecium	6	Pig	1999		yes				SAMEA4884790	GCF_900635415.1	E6043	fragmented, same biosample
NZ_LR135245.1	117192	AB369	AK117	community_0_subcommunity_8	community_0_subcommunity_52	yes	yes	linear	Latvia	E. faecium	17	Human	2010	reppELF	yes				SAMEA4884873	GCF_900639415.1	E6988
NZ_LR135256.1	155151	AB369	AK118	community_0_subcommunity_5	community_0_subcommunity_12	yes	yes	linear	Latvia	E. faecium	78	Human	2009	reppELF, rep2, repUS12	yes	VanHAX, ant(6)-Ia, aph(3')-III, erm(B), lnu(B), lsa(E), tet(L), tet(M)	yes		SAMEA4884974	GCF_900639425.1	E7098
NZ_LR135332.1	133389	AB369	AK117	community_0_subcommunity_9	community_0_subcommunity_51	yes	yes	linear	Netherlands	E. faecium	18	Human	2012	reppELF	yes				SAMEA4885231	GCF_900639495.1	E7471
NZ_LR135490.1	136287	AB369	AK117	community_0_subcommunity_7	community_0_subcommunity_39	yes	yes	linear	Netherlands	E. faecium	117	Human	2015	reppELF	yes				SAMEA4885787	GCF_900639715.1	E8414
NZ_LT598665.1	79293	AB369	AK115	community_0_subcommunity_9	community_0_subcommunity_50			linear	Australia	E. faecium	796	Human	2011	reppELF	yes				SAMEA4067785	GCF_900092475.1	Ef_aus00233
NZ_MG640601.1	114190	AB369	AK115	community_0_subcommunity_9	community_0_subcommunity_37	yes		circular	China	E. faecium	78	Human	2016	reppELF	yes	VanHMX	yes		SAMN14228416		SRR6
NZ_MN831413.1	103600	AB369	AK115	community_0_subcommunity_9	community_0_subcommunity_30	yes	yes	circular	Ireland	E. faecium	80	Human	2017	reppELF	yes	Cfr(D), erm(A), erm(B), optrA		yes			M17/0314
NZ_OR095734.1	121422	AB369	AK117	community_0_subcommunity_8	community_0_subcommunity_8		yes	circular	China	E. faecium	78	Food	2018	reppELF	yes	VanHMX	yes		SAMN35447403		R10-E4	SRR24795255
NZ_OU015710.1	101837	AB369	AK117	community_0_subcommunity_8	community_0_subcommunity_42	yes	yes	linear	Switzerland	E. faecium	117	Human	2017	reppELF	yes				SAMEA8659956	GCF_907165365.1	USZ_VRE32_P32
NZ_OU016038.1	103363	AB369	AK117	community_0_subcommunity_8	community_0_subcommunity_42	yes	yes	linear	Switzerland	E. faecium	203	Human	2018	reppELF	yes				SAMEA8659977	GCF_907177285.1	USZ_VRE53_P46
PP566944.1	197408	AB369	AK120	community_0_subcommunity_9	community_0_subcommunity_2	yes	yes	circular	Italy	E. faecalis	6	Human	2022	reppELF, rep9b	yes	VanHAX, ant(6)-Ia, aph(3')-III, erm(A), erm(B), optrA	yes	yes			2048
CDXHEC010000003.1	119786	AB369	AK115	community_0_subcommunity_9	community_0_subcommunity_58	yes		linear	Australia	E. faecium	117	Human	2023	reppELF	yes	VanHAX, Cfr(D), erm(B), poxtA-Ef	yes	yes	SAMEA120903200	GCA_978045905.1	LRE_02
CDXHED010000003.1	108286	AB369	AK115	community_0_subcommunity_9	community_0_subcommunity_60	yes	yes	linear	Australia	E. faecium	80	Human	2024	reppELF	yes	VanHAX, poxt-Ef	yes	yes	SAMEA120903206	GCA_978045795.1	LRE_08
CDXHEE010000003.1	130422	AB369	AK115	community_0_subcommunity_9	community_0_subcommunity_60	yes	yes	linear	Australia	E. faecium	80	Human	2023	reppELF	yes	VanHAX, Cfr(D), erm(B), poxtA-Ef	yes	yes	SAMEA120903220	GCA_978045835.1	LRE_22
CDXHEF010000003.1	129925	AB369	AK115	community_0_subcommunity_9	community_0_subcommunity_60	yes	yes	linear	Australia	E. faecium	80	Human	2023	reppELF	yes	VanHAX, Cfr(D), erm(B), poxtA-Ef	yes	yes	SAMEA120903202	GCA_978045805.1	LRE_04
CDXHEG010000003.1	132800	AB369	AK115	community_0_subcommunity_9	community_0_subcommunity_60	yes	yes	linear	Australia	E. faecium	80	Human	2024	reppELF	yes	VanHAX, Cfr(D), erm(B), poxtA-Ef	yes	yes	SAMEA120903216	GCA_978045945.1	LRE_18
CDXHEH010000003.1	129913	AB369	AK115	community_0_subcommunity_9	community_0_subcommunity_60	yes	yes	linear	Australia	E. faecium	80	Human	2024	reppELF	yes	VanHAX, Cfr(D), erm(B), poxtA-Ef	yes	yes	SAMEA120903224	GCA_978045885.1	LRE_26
CDXHEI010000003.1	129700	AB369	AK115	community_0_subcommunity_9	community_0_subcommunity_60	yes	yes	linear	Australia	E. faecium	80	Human	2023	reppELF	yes	VanHAX, Cfr(D), erm(B), poxtA-Ef	yes	yes	SAMEA120903214	GCA_978045995.1	LRE_16
CDXHEJ010000003.1	131708	AB369	AK115	community_0_subcommunity_9	community_0_subcommunity_60	yes	yes	linear	Australia	E. faecium	80	Human	2024	reppELF	yes	VanHAX, Cfr(D), erm(B), poxtA-Ef	yes	yes	SAMEA120903223	GCA_978045955.1	LRE_25
CDXHEK010000003.1	131691	AB369	AK115	community_0_subcommunity_9	community_0_subcommunity_60	yes	yes	linear	Australia	E. faecium	80	Human	2023	reppELF	yes	VanHAX, Cfr(D), erm(B), poxtA-Ef	yes	yes	SAMEA120903212	GCA_978045935.1	LRE_14
CDXHEL010000003.1	120764	AB369	AK115	community_0_subcommunity_9	community_0_subcommunity_60	yes	yes	linear	Australia	E. faecium	80	Human	2024	reppELF	yes	VanHAX, poxt-Ef	yes	yes	SAMEA120903208	GCA_978046065.1	LRE_10
CDXHEM010000003.1	131866	AB369	AK115	community_0_subcommunity_9	community_0_subcommunity_60	yes	yes	linear	Australia	E. faecium	80	Human	2023	reppELF	yes	VanHAX, Cfr(D), erm(B), poxtA-Ef	yes	yes	SAMEA120903221	GCA_978045865.1	LRE_23
CDXHEN010000003.1	132805	AB369	AK115	community_0_subcommunity_9	community_0_subcommunity_60	yes	yes	linear	Australia	E. faecium	80	Human	2024	reppELF	yes	VanHAX, Cfr(D), erm(B), poxtA-Ef	yes	yes	SAMEA120903209	GCA_978045975.1	LRE_11
CDXHEO010000003.1	129998	AB369	AK115	community_0_subcommunity_9	community_0_subcommunity_60	yes		linear	Australia	E. faecium	80	Human	2023	reppELF	yes	VanHAX, Cfr(D), erm(B), poxtA-Ef	yes	yes	SAMEA120903201	GCA_978046055.1	LRE_03
CDXHEP010000003.1	129921	AB369	AK115	community_0_subcommunity_9	community_0_subcommunity_60	yes	yes	linear	Australia	E. faecium	80	Human	2023	reppELF	yes	VanHAX, Cfr(D), erm(B), poxtA-Ef	yes	yes	SAMEA120903211	GCA_978045825.1	LRE_13
CDXHEQ010000003.1	132988	AB369	AK115	community_0_subcommunity_9	community_0_subcommunity_60	yes		linear	Australia	E. faecium	80	Human	2024	reppELF	yes	VanHAX, Cfr(D), erm(B), poxtA-Ef	yes	yes	SAMEA120903217	GCA_978045875.1	LRE_19
CDXHES010000003.1	131700	AB369	AK115	community_0_subcommunity_9	community_0_subcommunity_60	yes	yes	linear	Australia	E. faecium	80	Human	2024	reppELF	yes	VanHAX, Cfr(D), erm(B), poxtA-Ef	yes	yes	SAMEA120903204	GCA_978045925.1	LRE_06
CDXHET010000003.1	132779	AB369	AK115	community_0_subcommunity_9	community_0_subcommunity_60	yes	yes	linear	Australia	E. faecium	80	Human	2024	reppELF	yes	VanHAX, Cfr(D), erm(B), poxtA-Ef	yes	yes	SAMEA120903222	GCA_978045895.1	LRE_24
CDXHEU010000003.1	131725	AB369	AK115	community_0_subcommunity_9	community_0_subcommunity_60	yes	yes	linear	Australia	E. faecium	80	Human	2024	reppELF	yes	VanHAX, Cfr(D), erm(B), poxtA-Ef	yes	yes	SAMEA120903226	GCA_978045915.1	LRE_28
CDXHEV010000003.1	130470	AB369	AK115	community_0_subcommunity_9	community_0_subcommunity_60	yes	yes	linear	Australia	E. faecium	80	Human	2023	reppELF	yes	VanHAX, Cfr(D), erm(B), poxtA-Ef	yes	yes	SAMEA120903213	GCA_978046045.1	LRE_15
CDXHEW010000003.1	132831	AB369	AK115	community_0_subcommunity_9	community_0_subcommunity_60	yes	yes	linear	Australia	E. faecium	80	Human	2024	reppELF	yes	VanHAX, Cfr(D), erm(B), poxtA-Ef	yes	yes	SAMEA120903219	GCA_978045845.1	LRE_21
CDXHEY010000003.1	132808	AB369	AK115	community_0_subcommunity_9	community_0_subcommunity_60	yes	yes	linear	Australia	E. faecium	80	Human	2024	reppELF	yes	VanHAX, Cfr(D), erm(B), poxtA-Ef	yes	yes	SAMEA120903210	GCA_978046025.1	LRE_12
CDXHEZ010000002.1	132853	AB369	AK115	community_0_subcommunity_9	community_0_subcommunity_60	yes	yes	linear	Australia	E. faecium	80	Human	2024	reppELF	yes	VanHAX, Cfr(D), erm(B), poxtA-Ef	yes	yes	SAMEA120903227	GCA_978046035.1	LRE_29
CDXHFB010000003.1	131683	AB369	AK115	community_0_subcommunity_9	community_0_subcommunity_60	yes	yes	linear	Australia	E. faecium	80	Human	2024	reppELF	yes	VanHAX, Cfr(D), erm(B), poxtA-Ef	yes	yes	SAMEA120903225	GCA_978046015.1	LRE_27
CDXHFC010000003.1	133518	AB369	AK115	community_0_subcommunity_9	community_0_subcommunity_60	yes	yes	linear	Australia	E. faecium	80	Human	2024	reppELF	yes	VanHAX, Cfr(D), erm(B), poxtA-Ef	yes	yes	SAMEA120903215	GCA_978045855.1	LRE_17
