## Supplementary material for "Linear plasmid prevalence and linezolid resistance gene carriage in vancomycin-resistant *Enterococcus* in Canada from 2009-2024": Table S4

### Sheet: Sheet1
Table S4. Soft core genes present in pELF plasmid cluster AK115 (n=42) found in at least 90 % of plasmids
Gene	Non-unique Gene name	Bakta_annotation	No. isolates	No. sequences	Avg sequences per isolate	Avg group size nuc	pELF_05A22029_nt_sequence
group_182		DUF6874 domain-containing protein;hypothetical protein	42	42	1	162.714	ATGAAAAAAGAAGAACTAATAGATATATTTCAAATTGTTGAACGAGCAAATAATATGGGAATTATGTTTTTTGATCGTATTTCTTTAAAGATGGATTTAACAGAATTAGGCAGAAGTCGCCCATCCTCTATAGGTGGGTGA
group_178		Phage protein	42	42	1	205.895	TTGATCATTTCATCAAAAGACTTGGAGAACGCTTTGGCTTATGAACCATACGAATCAACCGTAACTGTCAATGAATTCTTAGATACCTATACTTCTAATGATACTTGGGAAATTATGAATATTTGCAATGCTAATAACATTCAATTTGCTGAAAAAACCAATAAATCATTTTATTAG
group_177		hypothetical protein	42	42	1	483.429	ATGACTGATAAAACAGGTAATCTACCTAAACTAGCTCCAAAAACATCTCAAACAAAGAGCAAAAAAGATGAAAAAATTAAAAATGCTGTAAAGAAAAAATCAGTAAAGGAAGCATCCTCGTTACTACTTGATATTCCAATGAGTACTTTTGATGAAATACTTGATGACAATACGGATGAAACTTCTGTTAAAATTGCATCTCACGTTGGAATGAACAGTCAAAATGATTCTTTTTACCACTTGTTAAACAGCCTAAGAGAGTTGGAAGATAAAAAAAATCAGGTAATCGCATCAAAAGCTCCTGACCTCACAACCGATTTGGATGCTGAAATTATCCAAGTCAAACAAGATGAGCGATCAGTTAAATCGCTACTGAAAACCTATTTTGATGGTTTTGAT…
group_176		Peptidase S54 rhomboid domain-containing protein	42	42	1	600	ATGAGAGAAAAAAACAAAAATAGTAGTCGATACCTAGTAGCGACTGTAGTTTTTGTTTGTGTATTGATTTTCCTGTTTGATTTTTTGCAGATTGGAAAAAGCATAATTGGAAATACATTGAGTGCAAAGGAAATGGTTGCTTTAGGTGGTTTGTATGAAGGACACTTGTTCCCGAATATATTCATTTCTATCGTTTCTCATATTAACTTGTACCATTTAATTTCTAATTTATTGTTCTTAGTAGTTCTTGAAGAAGCACTGAATGATCAGTATGAGTGGTTAACATTATTGATCGTTTTAATCATATCAGGATTTCTAGGAAGCTTAGTTCCTTTTCTGCTACACAGCAACATCGTAAGTATGGGGCTTAGTGGAGGTATTTTTGGATGGATTGCTTTA…
group_175		hypothetical protein	42	42	1	795	ATGGTAGCAAAAAAGAATACTCTAAAAGAAGCTTCTGAAAAATATCAAGATATGAAAAGACGAGGATTAATACCAAAGGACAAAAAAGGTATATGGAGAGAATTTGTTAAGGAAGTCAGTAGTGATCGAAGTGGCGGTGACTTTGTTGGACGATATACAGCAAAAGGTTATAGCAGGCGCTTAAGGATCACTGTTGAATATGGAACGAATGAATCAGCTACAGAGCTGAAGCAAAGGTACTTAGATACACGAAGAGAAGCTTCAAAAAAATATGATGATTTCAAGAGCAGAGGTCTAATTCCTAAGAAGAAAAAGGGGATTTGGCGTGAGTTTTTCAAAGAAGAAGATAGCAATCGGAATAAGGGAGACTTCATTGGACGATACACAGCAAAAGGCTAC…
group_172		Type II toxin-antitoxin system RelE/ParE family toxin	42	42	1	267	ATGAGTTACCAAGTAAGATATGAACGTGAAGCTCAAAAAACGCTAAAAAAAATGGATAAGTTTCAGGCAAAGGTTATCCTAAACTGGATCGAGAAAAATCTTGTAGGCACTGATGATCCAAGAAAGCATGGTAAAGGTCTAACAGCTAATAAATCAGGCTACTGGCGATATAGGGTAGGTGCATACCGTATAATAGCTGATATTAGCGAGCATGAAGTGACAATTCTTATATTGTCTATTGGTCACAGAAGTGAAGTTTATAAGTAA
group_171		AAA domain-containing protein	42	42	1	819	ATGGAAAAGAAGTTGTCAATCATTACTGGAAACATTGAAAAAGGTGGAACAGGTAAAACAACAACAATCTACAATCTAGGTGGATATGCTGTCGAAAATTTAGGTATGAAGGTGCTGTATATTGATGAAGATAAGTCGCAAAACCTATCAAAACGCTTTCCTGATGCTTTCAGTAAAGCGAAAAGAGAGAATACAATCAATCATTTATATCTTCATGGATCAGCTGAACCTTTAGCTATAAATGAGAACATGGATATTTTAGTAGCAGGTGAAGATTTAAAACAAGTTGAGATGCAAATGCGTGATATGCCTAACAACAGAACCCTACTGTTTAGATGGATCGTTGTTAACTATGAACAGCTTAAAGAGAAGTATGATCTAATTCTGATTGATACTCAT…
group_170		hypothetical protein	42	42	1	875.429	ATGACTACTAACAAAAGGTGGTCAGAGCTAGTACAAAATACAGTTAAAAAAGTCATGCCAGATGGATATCATTTCAACTATATACAATGCTCACAAACAACTGAAAGTATTTATTTTTCAATATTAAATGAGAATAGACTCTATTATTTCAGGGTAAGTTCACACCATAGGAAAAAGAGAGAAGATAATGTTACGACATTTTTATCGGGAAAATACAATGGCTTCAAAGAGTTAAGTGAAGCCATTGGTGAGTATCTAAAAAGTAATAGATTTGTCAGAATTTCTGACAAACATATATTGATCTTGTTACTTTATTTGAATAATAGCTTCAAATTGTTTTGGAGAGACGACACTTTCTACTATATTGAGAACGGCATGGATATTTATTCTGGTATCAAC…
group_166		hypothetical protein;Molybdenum ABC transporter ATP-binding protein	42	76	1.80952	486.75	ATGAGAACACACTATATTTATTTAGAAGATAAAATTGTAGATGAAATTCCGGCAAAAAGTCGAGAACAAGCTAGAAAATTATTTATTGAAAAATACAAAGAGATCAATGGAGATAGTGAAGTTCCAAAAGTGGTCGTAACAGTTAGAAAAAGGCAAACAAAAAAGAGAAGTACGTTTCATGTCAGCCCTGATATATATAATCTTATAGAGCGACATAGAAGTGAAGATAATATTTCTATCTCTCAATATATTGCTACAGTTATTGATGAATTGATTTCAGGAAAGTATGACTATGCTTTTGATTTTGAGGGTGAAAAGGATTACAAAAGTGTTGCTGTCTTTCAATCTGATTTTGAGAAGCTAAAAAACTATGCTGGCAGGAGAAATGTTAATTTTGCA…
group_165		DUF3659 domain-containing protein	42	42	1	3690	ATGAAATTTAAAAAGTCTTTACTTCAAAATCGTAAAATTAAGCGATGGGTTGTAAGAGGTTTAGTTATCGTGGGGGCACTTGCAGTTACTTTAGGCGCTCCATTTGGAATGAATGATCCAACGTCTGATGATCAAGGAAATAAACAAGAAACAGTTGCAAATACGAATGTGGCTTATGCTGAAAGTAAACCGGCAGAAAAAGGGGTATGGACACTATATGCTCGTATCCTGATGGGAGATAAAGAGGTCAATGATAGTGCCACTAAAACTGGTCAAATGAATTTACTTGGTCAAGGAGGTATTAGTGCTGACTTTCCTTATTCTGATATTTCCAAACAAGGTAATGCAATTGCCGGTGGTAACGCAGGTACGCAATTAGCATCAACCTTAGCGACTTAT…
group_163		hypothetical protein	42	42	1	477	ATGCCAAAAAGAAAAGAAAAGAAAATTCCAGTGTTTTTGTCTGTCTCAGAAATGTTATCACTTCAAATACTGTTAAGAAAAAAGATTGAAACAATAGACGAAGAAGTTAGAAATAAAAGGGCTATGTACGAACAACGTGAAGCGCTAAGAGAACGAATCCACTATTTTGATGATATACACACTAAAATCTATGAAGCACGTACAAATCACGAAGACGAAAGTAAATTAGGATTAGCTCAACAACGGATACTTGAATGGCTTAATACGAATACTGATCAAGAACCGTTAAGAGTGATTAGTAATCTTTTTGAATTTGGAACGAAGCATTGGTTTAATGCTGTAGAGAAGGATGCTGACTTACAAGAAGCGTTTGATACGCTAAGTAAGGATAGCAAATCC…
group_161		hypothetical protein	42	42	1	736	ATGAGTGCAACAACCGATATGGCTTTAGAAGCAGTAATAAAAGATAATACAGGAAATGTCGAAAATGTAGAAGACTTTAGCGATATTGCAATCAATCTTTCAGCATGGATTTCAGCTGTAGGAGAAGAAAATATCGAATTTGAGATCAAGAATATGGATGACTTAAAAGCAAAATTTCCTTTTATCGCATCGAAACTAAGTCAATTTGCCGAGGAGAAATCGTGGAATGAATTAGTTAGTTTTTCCGAAAAAATTTATGATATTACGCAAGAAGATGAGTGTGTTTCATGGGAAATGAATAATCAATACAAGAAAATTGATGCTTTCGTCAAATCACGTATAGAAGGAACAGCTTTTGAGTTTGAAGGTATAGATACCGCAGATAATTGGTTAAATAAA…
group_159		Class C sortase;hypothetical protein	42	42	1	732.357	ATGAAGAATAAAATACTACTTTTTTTGACTCTTATTTGCACTTTGGTTTTAACAATTTATCCTGCAAATCAGCTCTATCATCAATTCAAAACAAAAGAGAATGTGGCGGAAATCCAAGAGAAAATTGAGAAAAAACAAACTCCTTCAAAAGAGGAAGTGGCAAAAAAAGTCGAACAAATAAAATCGAACAGCGGTAACCAAGGAGTAGACAATACTCAGAAAACAGATAAAGGAGTAGGCAATACTCAGGAAACAGACGGCGGATCATTTGATATTGGTGAAGCTGAAGGAAAGGTCAATCCATACACAGGAGATGTTTTTTCAAAAAATCAAACGAAAGATTTTGAACCATCTACCTATTCAGGAGCGGTTGGTTATGTCTATATTCCAAAAATAAAT…
group_158		hypothetical protein	42	42	1	915	ATGAATAATAATGAAAAAATTCTTCATGTACTTGATAGCTTTGAAATAATTCAAGAAGAACTAAAAAAATATCGGGATGTTTTGGAACAAAGATATGATTTTGTCAATCAGCAAAAGAGTAATCACATGGATTTCATTCTCAATATGAATGACTTGAAGAAGAAATTAGTTGAACGAAAAGAACAAGAAAAGTTGATCAAAGCTTACTTTGAACTCGGTGAAAAAGAAGTTAAAAATGCAATGGAACTGAATGAAGAGCGCAGGGTTTTAGATCAGCTGTTAGAACAATTATTGGTGATGTTTCAAAAAGGACGAATAGATGAGGATTTAATTGAAGAAGGATTGAGAAAATATCCTTCAAACTCAGGTATCGGAATAGTGCTGAAAGCGATTGATGAA…
group_157		hypothetical protein	42	42	1	588	GTGGAAAACAATAATGATATTAGACATTTTAGCATTGGGGAAAGAGTTACAACAGTAAGTGAATTATCAAAGGATTATAGAGATAAAGAGGGAACGATTATTTCTCTTAATAAGAATCGAAGAGGCGTTTGGCAATATGTTGTTGATTTAGGTGATGGCGTTACAGTTGAGTGTAAAGATAGTCAACTGATCAGAAATAATGGCAGTCATTCCATTGAAAAAGCAATTCTTGTATACCCAAAAGTATCAAGTAAGATCATGAATGACTGGTTGCTTGGAAAATTTGGTGAGTACAATAAAAAAGAAATCGCAGAAGTGATCGGCAAATCTTATCCAACAGTATTAGGGTATCTAAAAAAGATAACGAGTAAAGAAGCAAAAATTGAGGATGTTTTAACA…
group_156		ABC transporter Uup C-terminal domain-containing protein	42	42	1	226.143	ATGAACCAAAGAAGAAGAAAAAGGTTAGAAGAAATAAGCGAGCGACTTTCCGAGCTAAAGGATGAGTTAGAAGTAATTCAAGAAGAAGAGTACAAAGAAAATATACCTAAAAATCTACAGGGATCAGAAAGATATGAAAAAGCAGAAGAATCCGTTGATCAACTTGAAGAAGCTGTTGATGGTTTATCCGACATATTAGAATTGATTGAAGATATAGCTAGCTAG
group_155		hypothetical protein	42	42	1	399	ATGCGATTGAGAAGAAATAAGAATTACACTACCATTATTTTAGAAGATTTTACTGATCAAGAATTACTTATTGTCGGTAAAACAAAAGCAGATTTTATCGAAAAGGGAAATGCTTCAATAGTAAAAGCTTCAAAGGTTGCTGTCGAAAAATATTTTGATTCTTTAGAAGAAAGTGCTAAGGAAATTTTTAATGGAGAGAAAGCTGGTAGCTATGAGTTAGATGGAATTAGATTTAGCTTGATCCCAACAACTGAAAATATTATTCCAAAGGAATTATATTATATCTTTTCATCTGAAAAACATACTTCAATGAAGCCTTGTATTTTTGATTGGCAATGGTTGATTGATGCTGTACTGGATGTAAAATGTTCAAAATACAATATTACTTTGGGGTGTTAA
group_153	;repB	Replication initiation protein;Initiator RepB protein	42	42	1	768	TTGAAAAAAGATGAACTGACAAAGTACAACGAGGAGTTCTTAGCAACAATTGACATGAAAATGGATTTAAAGTCGTATGAACTTTATCAATTGCTGTTCAGTTATATCTCTCCTAACAAATTAAAGAAAACAGGGGAAATAGTTTTACCTGTTAAAGCAATAATCAAATACATGGATGTTGATCAAAATCTTGAAACAGAACTAAAAAATATAGTTAACACCCTTCAGAGACAAGCAGTTTATGAAATATCGAACTTAGATAAAGAATATAAGACTTATGCTACAGTATCTGCTATTGATCAAATTCATTGGGACTTAGAAGAACAAATTATAACTTTCAATTTCTCGCAAGAAGTAATTCCCCTAATTCTTTCAATCAAAAAGAAATATCCATATTTT…
ftsK	ftsK	FtsK domain-containing protein	42	42	1	1377	ATGATCATCGTCAGTTCTTTTTTAAGATGGCTTACTCCATATAAATATACAGATGAAGTAGTTGTGAAACGAGCGAAGAAAAGAGATAAAAAAGCGGTACTAACTCCTAAACAGATGCTTGATCATGGCATTTTAGGGGTGAAGGTTTTAGAAGTGAATAAACCGTTTGAATCAAATAGTGCAAGAGAAAAGTTGCTTGGAGCTGAAGCCGATGTCGCATATTTTTACCATGACAAAAGCAAGCATCAAATAGCTATTAAATTCAATCCAAAATCGGCATGGCGGTATCAAGCAAGAGATGACTTGAAACGTAGGAAACTTAGACCAATGCTCTATCCAGAAGGAAAAGAAGCATTTGATAGAACCCACATCGTTCCCATTGGTTTTCATGGTACAGAA…
hicA	hicA	Type II toxin-antitoxin system HicA family toxin	42	42	1	186	ATGAAGACAAAAAATATTTTTTATCCGGCAATCTTCGAGAAAGAAGGAGAAGCTTATAACATCGTTTTCCCTGACTTACCGGAAATATCTACCTTTGGAAATAGTCTTGAAGAAGCATATTTAAACGCTAAGGATGCTTTAGGATTAGCGCTATATAGTGTACCAGATGCAGAATTTCCTAAACCATCAGCAGTGGAAGAATTAACTTTGAAAGCCAATCAAGTGGTAGTAATCATCCAACTAAACATTAAACTTTTCCGAAGAAGCTTAAATACAAAAACAATTAGAAAAAATGTTAGTGTTCCGGAATGGTTAGTTCTTTTAGGGAAGGAGAAAAACATAAACTTCTCTCAACTACTTCAAAAAGCACTAGAAGAAGAGTTGCTTGAAAAGTAA
group_141		hypothetical protein	42	42	1	375	ATGAAACAAACACAAACAGAAACCATTAACGATACGCTTGCTGATCAATTAGCAGGATATTATAAATTATTTGAGATGAGTAAAGCACAGCGCTTGATCCACTATCTTTGGAAATACAAAATTTTGTTTCTTTTTTGGGAAGCAACACTAACATTCTCAGTTCTTTTTTATAAGTCAGATTTTTATAATCAACACTTAGTTTTAGGGAGTTTTTTGCTTATCTACACCATTTTGATGCTTAATTTATATACCTACATCACACTTGAAGAACACTTAGTAATTAGCGATGCAGGGATCGAGAGAAACATCAAAAGGGTATCTTTCAAGATCACGTTAAACAAGCCTACCGATAAAAAGCTCTCAGAAGCGTTCTGA
group_140		phage tail tip lysozyme	42	42	1	1383.86	ATGAATAGTAAAGTGAAAGATACAATTATCATTTCTTTGCTTTCTGGTATGTTATTAGCACTGCTTGTTGGAATCCTATTCTTCAATAAGCAGAATCAGGACATAGAAGCTGAAAAACACAGTGTGCATATTGAAGATAAGCTGACATTCTTTAAAGAGGTTAAACCAAATGAGGTGGATGGATTACGGAAAGATTTAGAAAATGATATTCAAGAAATGTTGAATGGATCAGTTCAAAATAAGTTTGCAGATCAATCAGGTGAAGAATTTTTGAGAAAACTATTTATTGTCACAGGTAAACCACCAATTACTGATAAGAGTAGTGATAAAGAAAAAATCGAGTACTATAAGCCTTTTACTTTTAAGCTAACAAACTTTGGAATTAAGACATCTAGTAGT…
group_136		Transcriptional regulator	42	42	1	522.429	ATGAGAGAAAAAAACAAAAATAGTAGTCGATACCTAGTAGCGACTGTAGTTTTTGTTTGTGTATTGATTTTCCTGTTTGATTTTTTGCAGATTGGAAAAAGCATAATTGGAAATACATTGAGTGCAAAGGAAATGGTTGCTTTAGGTGGTTTGTATGAAGGACACTTGTTCCCGAATATATTCATTTCTATCGTTTCTCATATTAACTTGTACCATTTAATTTCTAATTTATTGTTCTTAGTAGTTCTTGAAGAAGCACTGAATGATCAGTATGAGTGGTTAACATTATTGATCGTTTTAATCATATCAGGATTTCTAGGAAGCTTAGTTCCTTTTCTGCTACACAGCAACATCGTAAGTATGGGGCTTAGTGGAGGTATTTTTGGATGGATTGCTTTA…
group_135		Type VII secretion system protein EssD-like domain-containing protein	42	42	1	869.357	TTGGAAACAATAAGCATCAATGGATTAGATAAATCAGTTGCAAATCGAATAAAAAAAGGAAATGGCTACTATCTTCTGAAGAAGGGTAAATATTCAGTTGCTAGAGAGTTAGAAACAATGAGTATCGTGTATGTAGCTAAGAATCATTTTGACGTAGAACAGGCTATTTTTGATCCAGATTCTGAAATAGGGAAATGTGTTGAATTATCAGAGAAAACTGTTAGTACAAAAGGGGCGATGATCATTGAGAGAGAAATGTTAGACGAAATCAGAGTAATCATTCCTAAAGATACGCAGATGTGTGAGGACAGCATAAGTGACGATGAACCAAAATCAGAAAGAAAATAA
group_134		DNA-directed DNA polymerase	42	42	1	1115.71	ATGAAGAAGAAAATTGTGGAAGGAAATGTAGGTGTTATTATTCTAAAAGATTCAACTGACTATGCTAAATCAATGGCACTAAAAGACGAAAAAGTTGCACGCATGGATAAAGATTTAGTTGAATTTCTGATGGATGATACAGAAAGATTAAAAGGGGATCAGTTTTTGAGTTTAATGAAAGACAAAGGCTTAAACACATATGGTTTATTTGATTATAAGAAATTAGCTATAGAGTGGGTAAAAGAAGGAGAAATATTTTTTATTGAAGAATGGGAAGGTACTGAGAACTTAGTTCTTCATCAGTATCTTTTGAAAGCTTAA
group_132		hypothetical protein	42	42	1	520	ATGCAAAATCATGAAATCACTACTGCTAAAAAGGCGATTGGAATACTTTCCATAATTGTGATCCTTTGTTGTGTGGTACTATTTCAAAAGAAAAATGCTTATGATAATAATGTCAAAGAATTGGAAGACCTTAAAAGTAAACAAATCGAAGTAGTCAAGAATAACCAGAAAGTGAAAGCTATGCAGGAAGCCCAATACAAAGAATTGGGGAATGCTGAAATCAAGGAACAAAGTAGGAAATTCTTTAATTTATTTTACAACTGGAATTCATGGGAAAAATATACGAAGAATATGAAGGAAATACAAAAAGAATTTCCTCAGATAGTAAAGTCTAGTCCTGTTGATATTTCTGGCACGATGGTAGGCACTGGTAATAGTCCAATATCTAGCTATACTGCT…
group_128		Transcriptional regulator	42	42	1	314.357	ATGGCAAAATTCAAAGATATTACCGAATCTATTAATTATGTAGCAGAAACAGTTCCCGTAGTTGTACTCTCTTTGAAGCCACAATTACTCGAAGTGTACCAAAAAGAAGAAAAAGAAGCGAAGGCAAAAAAAGCTAAAGCAAAGGTATGGAAAGAATTCGATGCGTTGCTGACCAAAGATTTACCAAAGAAAAATTACGTGGTGATTGAGGACGTACAAAAGCTCAGCAGTGAGGAATTTCCGGATGAGGAAGATGCGATTCTAGATTCCGAAAAGTACGTTGTTTTATTAAAATCAAGTCTGAATTATGTTGTTGATTTACCGGAAAAATTCAAAGAAAAGCTATTAGCTGGTGTCCGCTTTATGGATAGTAATGGTCAATTATTAGTTATTCCTGAT…
relB	relB	type II toxin-antitoxin system RelB family antitoxin	42	42	1	222	ATGCCAGTAATAAGTATTCGTGTATCTAAAGAAGAAAAAGATTTTCTTGAAAAAGTTGCTGAATTCAACGGAGATAACATTTCTGAATTTATGCGTAGTAATTCCCTGCAAACAGCAGAAACGTTAGTAGACTTTGCCACCTACAAGGAACTAATGAAAGAGCATGAGGAAAACGATCAAAGTATTTCCCACGAAGATATGCTAAAAGAGTTAGGCTTATAA
group_91		Excisionase family DNA binding domain-containing protein	42	42	1	225	ATGATTGATATTTCACTGATAGAGAAGCTACTTTTTTCAAATAAGTACACAGCCAAAGAGTTGGCTACAAGATGGCAAATATCCGAATCAGCTATTAAAGCCTATCGTCAAAATAAGGGAAGCGTAGGATGGCGTGATTGGAAAGGAATCAGCATTGGAAAAGCAGAAGACATAATGAAACGTGAAGGATTTCAAGCTGACAATGATTCTAAAAAAGTTGAATAG
group_89		LPXTG cell wall anchor domain-containing protein	42	42	1	231	ATGGCAGATAACTCAAACTATGGATTTAAACATAATTTGCATCAAAAACCTTCTGAAACAATAGTCAGAGTTGATTGGCTTGAAAAACATGTCAACAGCACCTATTCTGTTACAGCAAAAAGACTAATTGTTTCAGCCATTGTTGTTGCAGTTGTTGTTCTTGGTTCAATCGTTTATTTGGTTTCCGATACGATTAAATTGAGATTTATTTTTATTCCAACGCTATTGATGATAATTGGTTTTCTTATACTGATTAGTCAGTATATGTTTATTGATCCATCTAGCGGATCACTGATCTCAGGCTCTATTAGACTGTTTAAATCAGTAGTTAACACAGCAAGAGTAACGATGGGGAAAAAGAAACCATTTCGAGGAACGGAGATTTTGAAAGTTAGACAA…
group_76		hypothetical protein	42	42	1	321	ATGAGAACACACTATATTTATTTAGAAGATAAAATTGTAGATGAAATTCCGGCAAAAAGTCGAGAACAAGCTAGAAAATTATTTATTGAAAAATACAAAGAGATCAATGGAGATAGTGAAGTTCCAAAAGTGGTCGTAACAGTTAGAAAAAGGCAAACAAAAAAGAGAAGTACGTTTCATGTCAGCCCTGATATATATAATCTTATAGAGCGACATAGAAGTGAAGATAATATTTCTATCTCTCAATATATTGCTACAGTTATTGATGAATTGATTTCAGGAAAGTATGACTATGCTTTTGATTTTGAGGGTGAAAAGGATTACAAAAGTGTTGCTGTCTTTCAATCTGATTTTGAGAAGCTAAAAAACTATGCTGGCAGGAGAAATGTTAATTTTGCA…
group_73		hypothetical protein	42	42	1	339	ATGTTGGTTCACGCAAACGAAGTATTGACGAGCGGTTTTAAAGGTACCGATTTGGCGAAGATAATGAATATGAACGTAAACCAGTTCTATGATTATCGAAACGGCAATAAAAAGATTGAAAAAGCCAGACTTGAAACGCTCATCAAATTTGAAAAAGCGTATCTATACGTGTTAGACAAACAGAAAAGAACTATTGACCGAAAAAAAGGAGTTTTACAATAA
group_72		Phage protein	42	42	1	348	ATGAGCGAAAAATCCATTGAATTAAAGGAATATAAGCGAAGCGATGGAGAAAAATATTATCCTGTAGCCAGTTTTTCTAAATCAGTATATCTGGTTGGACGTGCATTGGTAGTTGGTGCAATTGGCATATATATTTTGCATTGGGTAACAAAGGTTGTACAACTGCTTGTAGATACCTTAGTAAGTATTCTTGTCTCGTTAAATGATGTTAACGGAACAGATGATTTAGGATTAAAAGAAATGTTTAAAGAGTTACTCAATGCGTTTTTTCCCAATTATTTAAGTTATTCATATAATGTACAAAGCTTTTTTGCAAAGCTACACTTGGTAGACATCTCTATTTTAGTATTAGAAGCAGGAACGGTATTCTTTGTTGGATATTTGGTTACTTTGATGTTC…
group_70		hypothetical protein	42	42	1	351	ATGAAACAAACACAAACAGAAACCATTAACGATACGCTTGCTGATCAATTAGCAGGATATTATAAATTATTTGAGATGAGTAAAGCACAGCGCTTGATCCACTATCTTTGGAAATACAAAATTTTGTTTCTTTTTTGGGAAGCAACACTAACATTCTCAGTTCTTTTTTATAAGTCAGATTTTTATAATCAACACTTAGTTTTAGGGAGTTTTTTGCTTATCTACACCATTTTGATGCTTAATTTATATACCTACATCACACTTGAAGAACACTTAGTAATTAGCGATGCAGGGATCGAGAGAAACATCAAAAGGGTATCTTTCAAGATCACGTTAAACAAGCCTACCGATAAAAAGCTCTCAGAAGCGTTCTGA
group_67		hypothetical protein	42	42	1	354	ATGAATAAGGGAAAATCAGAGCGTTATGTAGTTATAATCAATAGAGAAAAGGTTAGCGAGTTACCTTTAGCAGAGTTTCTTGAATCCGAATATGAAACACTAGGCGTTAAATACTCTCAGACGATCAAAAAAGCTTTGAACCTATATCGGCGTGTAAAGAACAATGAAGTTACAATTATTGAAGCAGGCAACGATAGAAACGATAGCAAAGTAGCAGAAGTAAAGAATAAACCAACTGATCATAACCCTATTCAACAAGAGCATCCTTCAACGGTTACATCCGATCATTCAGCAAAGAAAGAAAAGCCAATGCTAAAAGGGTTCAATGCACCAAGTAACAAAGACTTACTTTAA
group_60	hicB	Antitoxin HicB	42	42	1	396	ATGAAAGCTACACACTTAAACTATTTCTCTCGAACGTTAATCAATAATCTATTAAAAGATACAACTGGCATTAGCGTTAGTACCAAACACTTTGCCAATGATCTAATTATTTTTGAGGATAATAACTTGCGAATTGAGATGTTTATTGAACAGGCAACCCCTAACTCAATACCTGAATTCTGCTATACGCACACTGAAAAAATGAAACATGCAAAATCAGTTAAAGATGTTGAAGCATTAAGTGAATCACTAACGAACGCTTTAAACCTCGTTAAGAAGGCAAAATTGTTATTTGAATTTCAAACCGACTACCACAATGAGTTGCTTGCTCAATCTGAAATTTTAGATTAA
hicB	hicB	Antitoxin HicB	42	42	1	399	TTGAAAAAAGATGAACTGACAAAGTACAACGAGGAGTTCTTAGCAACAATTGACATGAAAATGGATTTAAAGTCGTATGAACTTTATCAATTGCTGTTCAGTTATATCTCTCCTAACAAATTAAAGAAAACAGGGGAAATAGTTTTACCTGTTAAAGCAATAATCAAATACATGGATGTTGATCAAAATCTTGAAACAGAACTAAAAAATATAGTTAACACCCTTCAGAGACAAGCAGTTTATGAAATATCGAACTTAGATAAAGAATATAAGACTTATGCTACAGTATCTGCTATTGATCAAATTCATTGGGACTTAGAAGAACAAATTATAACTTTCAATTTCTCGCAAGAAGTAATTCCCCTAATTCTTTCAATCAAAAAGAAATATCCATATTTT…
group_59		hypothetical protein	42	42	1	417	ATGAAGAAAAATTCGCTTGGTATGGTTTTATTTGCATCAGCTGTACTTGCGGGGTTATCAGTACCAGTAACCTCACATGCTGATGAATGGACTGCAAACACACCGGATCAAATCCAAATTACAACAGGACAATCAAGTTATGCGTTCAAAAAAGGAGATACTATTTGGTCAACTGTAGAGAAGCTTAAAAGCTTAGGTTACAAGACTACTGTTGCTGAGTTTGCCGAATTGAACAATGTTGATTTGGCAAAAGGAGAACAACGGACTATCCCAATTGGACGAACTTTCAACATCAGTAAAGATACATTAACAGTTAAGGAAGCAGATGGCGAAGTAGTTAGTCAAACTGTTCAAAAAGATAAACCTGATCCTGTTGAAAATACGGAGCAAGAGAACAAA…
group_56		hypothetical protein	42	42	1	480	TTGCTAGAACTTTTTGAAGCAAATAGAACAGGCTTTAATCAAAAGTTAGAAGTGGGAGAAACTATAGAATATAAAGATAAAAACTATATTATTATCGGAATCTATAACACGAGAATTAACAGAATAGGTGATCCACGTATAACCAGTGACTTGGTTTGTCAATCTGTTAACTATTCACCTGATCTGACAAGCAGGTATAAGAAATACGTGTTATTAGAATATAGACACAAGATTACTGATGAAATTGGTGTAAACAACACACGAAACATATTTAAGATCGGAACAGTGATTCCTTATAGTAACAACGAAGAAAAAATATTTTATCAGATTTACGGAATAGAAAAGTTTGAATATGAACATGTCGATCTGCTAGTGACGTACCAAATGCGTTTAATAGAA…
group_51		Lipoprotein	42	42	1	564	ATGCAAAATCATGAAATCACTACTGCTAAAAAGGCGATTGGAATACTTTCCATAATTGTGATCCTTTGTTGTGTGGTACTATTTCAAAAGAAAAATGCTTATGATAATAATGTCAAAGAATTGGAAGACCTTAAAAGTAAACAAATCGAAGTAGTCAAGAATAACCAGAAAGTGAAAGCTATGCAGGAAGCCCAATACAAAGAATTGGGGAATGCTGAAATCAAGGAACAAAGTAGGAAATTCTTTAATTTATTTTACAACTGGAATTCATGGGAAAAATATACGAAGAATATGAAGGAAATACAAAAAGAATTTCCTCAGATAGTAAAGTCTAGTCCTGTTGATATTTCTGGCACGATGGTAGGCACTGGTAATAGTCCAATATCTAGCTATACTGCT…
group_44		hypothetical protein	42	42	1	630	ATGATCATCGTCAGTTCTTTTTTAAGATGGCTTACTCCATATAAATATACAGATGAAGTAGTTGTGAAACGAGCGAAGAAAAGAGATAAAAAAGCGGTACTAACTCCTAAACAGATGCTTGATCATGGCATTTTAGGGGTGAAGGTTTTAGAAGTGAATAAACCGTTTGAATCAAATAGTGCAAGAGAAAAGTTGCTTGGAGCTGAAGCCGATGTCGCATATTTTTACCATGACAAAAGCAAGCATCAAATAGCTATTAAATTCAATCCAAAATCGGCATGGCGGTATCAAGCAAGAGATGACTTGAAACGTAGGAAACTTAGACCAATGCTCTATCCAGAAGGAAAAGAAGCATTTGATAGAACCCACATCGTTCCCATTGGTTTTCATGGTACAGAA…
group_41		hypothetical protein	42	42	1	738	ATGGCAGATCGTAAATTAGAAAAGTTATTAGAAGAAACGTGGAATCCAAAAGAATTTAGTGAATTTTTTATGGAGAATTTTGAAACTGACTTAGCAGTGATTGTTAAAGATGCTCTTAGAGAGCAAGGGTATCCTGAAACTGCAAACTATATAAACATTAATTTTACTTTGTATACTGAAAATAAAGGAACTTGGGATTTTTGGGCTACTTTAGCAAATAAGGAGTTAAGTGATAAATCAGACACAGGAATTCGTAACTTTTTTGAATCAAACAGAGATGATTATATGTATGCTAACCATCAAAATAAATTGAACTTTAGAGTAGAGTTTGATGAAACACCTGAAGAATTTATAGAAAGACAACCGCCTAAAGAAAATGTAGCAAAGGTATTGGAAGAT…
group_39		hypothetical protein	42	42	1	789	ATGAGTGCAACAACCGATATGGCTTTAGAAGCAGTAATAAAAGATAATACAGGAAATGTCGAAAATGTAGAAGACTTTAGCGATATTGCAATCAATCTTTCAGCATGGATTTCAGCTGTAGGAGAAGAAAATATCGAATTTGAGATCAAGAATATGGATGACTTAAAAGCAAAATTTCCTTTTATCGCATCGAAACTAAGTCAATTTGCCGAGGAGAAATCGTGGAATGAATTAGTTAGTTTTTCCGAAAAAATTTATGATATTACGCAAGAAGATGAGTGTGTTTCATGGGAAATGAATAATCAATACAAGAAAATTGATGCTTTCGTCAAATCACGTATAGAAGGAACAGCTTTTGAGTTTGAAGGTATAGATACCGCAGATAATTGGTTAAATAAA…
fliS	fliS	Flagellar protein FliS	42	42	1	1059	ATGGAAAAAGATGTCAATTCAGCATCCACTAAAGATCAATACAATATCATTGGAGGATTACTTGGTGATAAGGATAAGAGAACACGTCATGGATTACGCATTATGCTTGCGACATTTCTAGGGGTGTTTCTTTTATTAACAGGCTTGGGTAGCTACATTTATCAATTAGGAAACTATAATTATTATCTTGTCAACAATACAACACCAATCGGCTCATCATTGACGTTTGCTCGATCAGGAGCAGAGATCACTATCTCAGATGTTTGGACAGATAAAACTAGAGATGTAACGGTGGTCAAACTTGGTTACTCAGGAAACGCAAGAAAATTGCTATCTACACAAGGTAAAAATTATAACTTGTATATGGCAACAAAAGAAAAAGATCGTCCTAAGAAACTT…
group_38		hypothetical protein	42	42	1	192.286	ATGGTAGTAAATAAAGAAAAAGTTAGAAAGTATGTGACTTTAAAAATAGCTTCTGTTAAATATTTAGAAAAGCGAGCTAAAGAAGAAGAAAGAGCAAGAGGTAAGAAAGTAACAGTTTCAGAGTTGTTAGAAGAATTGATCGAGAATGATCAAACAATAAGACGTGCATTTACTAATAGGTCTATCAGATAA
group_35		Peptidase C60	42	42	1	858	ATGAAAAAGAAGAATATCAAGTTGATCATCTTAAAAATTGGGATGTTGCTATGTTTAGGAGTAGGTCTATATCCTGTAATTACTCAGGCTTATACCTACTACCAAACTCAACAAACACTAAACTCCTATAAGGAAAAATATGATGAAGCTTCTGAAAAGGAGAATGAAGAAGTCTTCAAAAGATATTCAGAAGTTAATAGGAAACGAAAAGACACAGAACAAACCTCAGTCACGATTCCTGAAGATAATAACAATATTCCTTCAAATGGAAATCTTCAGAAGGATAAATTAGGTGAATTAGTGGGTGAAATTCTTATACCAAAGATTAATGTGGATTTGCCAATTTATGATGGCGTAAACGATTTTCAACTATCAGCAGGAGCAGGAATATTAACCGGA…
rusA	rusA	Crossover junction endodeoxyribonuclease RusA	42	42	1	900	ATGTGGACTGTAACTTTACCGTTCCAACCTGTATCTGCACCAAGACCAAGTGCAAGAAGGAATGCTGCTGATGAAACTAATGACGTAGCAGAGAAAAGGATTTCAACCTACTATGATAAAAAGTATCTTGATTATTTGAAAAAAATAAAGAGCTTTATCGAAGATCAAGATTTATTAGATGATGAATTTTACTCGATTGTAAATGATCCTATGGGCGCAATTATGGAAGTGGACTTTTACTACCAGATACCAAAAAGCTATAAAAAAGTCTATAACATTATGAAGACAACAGCGCCAGATTTAGATAATTTAGTAAAAAGTGCTATGGATGGTATTTTTAACATCTCAGCTATACGAGATAGCCATATCACAGGCTTAATTGCTTTTAAATATAATGTG…
group_33		Conserved repeat protein	42	42	1	1836	ATGAAATCAAAAAAAATTTTTTCAAATTTAATGCTATTTGGTACTTTGCTAGGAGTGGGATTGGGCGCAAGCTCAATCTCTTCTAGCCTTGGACTAGGGGGGCAAGTAGCATATGCACAACAAAACTATAATTATCAAGGAACTGGAACGATTCATATCCATAAAGTAACAAATACTAATGGGGATGGGAACCCTGTCTCAGATATTGATAACAAAGGGAAAGAAATAGATTTACCAAATGGTGTAAAACCTCTTGAAGGCGTTGAGTTCTCTTATGTGAAACTTACTAAAGATGAAGCTAAATCCTTGGGATGGACGGATAGTGATACTACAAAAGGTCAACATATTGATGATGCTAAAGCACGATTATTACTAAACAAAAAATACAGTGAAGTAAGT…
group_30		Actin-like protein N-terminal domain-containing protein	42	42	1	1056	ATGAATAAGGGAAAATCAGAGCGTTATGTAGTTATAATCAATAGAGAAAAGGTTAGCGAGTTACCTTTAGCAGAGTTTCTTGAATCCGAATATGAAACACTAGGCGTTAAATACTCTCAGACGATCAAAAAAGCTTTGAACCTATATCGGCGTGTAAAGAACAATGAAGTTACAATTATTGAAGCAGGCAACGATAGAAACGATAGCAAAGTAGCAGAAGTAAAGAATAAACCAACTGATCATAACCCTATTCAACAAGAGCATCCTTCAACGGTTACATCCGATCATTCAGCAAAGAAAGAAAAGCCAATGCTAAAAGGGTTCAATGCACCAAGTAACAAAGACTTACTTTAA
repB	repB	RepB family plasmid replication initiator protein	42	42	1	1161	ATGAAAATAACAGAAAAGAATGTAAACCCGAAATTTGAACCTACCGAAAGCAATCTAAAAATGTTTGATTTAACTGTTACTTTATCGAATCAACTTGTGGATAGCATTGTTGAAATGGATGCTATGCCACAAAAAATTTATCTTTACGCTATAGGACATCTTGACCCTAAAAATCCGCCTTTTAATAATACCGTCAAAGTATCTAAAAAGGCTTTATTTGCGTTGATGTCTTCTAGTTCATCTTCTTCAAAACATTCAAGATTAAAACAAGTTATTGAAAAATTACATCAGCAATCTGTCATTAAAATTCAAAGAACTAAACCTAACGGTAAGACTGAATACAAAGTCATCTCACCGCTAGAAATTACTGAATTCAATGATTTTTCTGATGCAGTATCT…
lysM	lysM	LysM domain-containing protein	42	42	1	1242	ATGAAGAAAAATTCGCTTGGTATGGTTTTATTTGCATCAGCTGTACTTGCGGGGTTATCAGTACCAGTAACCTCACATGCTGATGAATGGACTGCAAACACACCGGATCAAATCCAAATTACAACAGGACAATCAAGTTATGCGTTCAAAAAAGGAGATACTATTTGGTCAACTGTAGAGAAGCTTAAAAGCTTAGGTTACAAGACTACTGTTGCTGAGTTTGCCGAATTGAACAATGTTGATTTGGCAAAAGGAGAACAACGGACTATCCCAATTGGACGAACTTTCAACATCAGTAAAGATACATTAACAGTTAAGGAAGCAGATGGCGAAGTAGTTAGTCAAACTGTTCAAAAAGATAAACCTGATCCTGTTGAAAATACGGAGCAAGAGAACAAA…
group_27		hypothetical protein	42	42	1	1263	ATGAGCGAAAAATCCATTGAATTAAAGGAATATAAGCGAAGCGATGGAGAAAAATATTATCCTGTAGCCAGTTTTTCTAAATCAGTATATCTGGTTGGACGTGCATTGGTAGTTGGTGCAATTGGCATATATATTTTGCATTGGGTAACAAAGGTTGTACAACTGCTTGTAGATACCTTAGTAAGTATTCTTGTCTCGTTAAATGATGTTAACGGAACAGATGATTTAGGATTAAAAGAAATGTTTAAAGAGTTACTCAATGCGTTTTTTCCCAATTATTTAAGTTATTCATATAATGTACAAAGCTTTTTTGCAAAGCTACACTTGGTAGACATCTCTATTTTAGTATTAGAAGCAGGAACGGTATTCTTTGTTGGATATTTGGTTACTTTGATGTTC…
group_20		TQXA domain-containing protein	42	42	1	2391	ATGAAATCAAAAAAAATTTTTTCAAATTTAATGCTATTTGGTACTTTGCTAGGAGTGGGATTGGGCGCAAGCTCAATCTCTTCTAGCCTTGGACTAGGGGGGCAAGTAGCATATGCACAACAAAACTATAATTATCAAGGAACTGGAACGATTCATATCCATAAAGTAACAAATACTAATGGGGATGGGAACCCTGTCTCAGATATTGATAACAAAGGGAAAGAAATAGATTTACCAAATGGTGTAAAACCTCTTGAAGGCGTTGAGTTCTCTTATGTGAAACTTACTAAAGATGAAGCTAAATCCTTGGGATGGACGGATAGTGATACTACAAAAGGTCAACATATTGATGATGCTAAAGCACGATTATTACTAAACAAAAAATACAGTGAAGTAAGT…
group_13		hypothetical protein	42	42	1	275.857	ATGCTAACAGCTACATTACAGCAACCTACTCACGTTGCTATTGCAGAAAGCTATACAATTAATGCAGGGGTCGTTAAACAGCTGATCAAGGATCGAGAATTCAAAAAGTTTAACAGTCGTCAAGCGTATAACAGACAGTTAAAGAAAGCTATTCTAAAGCACAAAAATTCCTTCATCGGGGAATTGGAAAGTGTGGATGTTAAAACTGTTTCAACGGCATTTTCAGTTGTTGAAGTGACTATTGACGGTCGCTTGATTTCTCTATTTGCTTTTGGAATTAATTGA
group_12		Monovalent cation/H+ antiporter subunit F domain protein	42	42	1	183	ATGATTAACCTATTTCTTTTAGTGACAGCTAGTATATTATTCTTTACTGGAATATCACTGATAATTTCCTATTTGATCTATAAGAAAGCCGAAACTTACACAAGCAAAGCAACCGGACTAGCCGTTTCATCCTTTTTAACTTTGCTGACTTTTTTTGTTACTCTATCGTTTTCTTTTGTTTAG
group_11		hypothetical protein	42	42	1	456	ATGGATGCTATTAATTGGCATGAATTTGTTAACTATATGGAGAAACTACTAGATGATCTGAAAAGTTTTAGCATTGCTGATGCTGTAAAACATGGGTTGCCAGTTAGTACAACGATGAAAATGCGAGGGTTGAAGGTTCCGGATGAAATTATCAAGCTGAGGACTAAAACAATCATTGAAACTGCAAAAATTGTTGACAGTATGAACCTTGATTTGAAAGGCAAAAAAACAACTTATGAGAAAGACTTTGTACGTTTTTTAAAAAATGTTATCGGAAAATATCTAGGGAAAAAGTCTTTTACTGAATTGAGAGACGAAGAGATTGTACCAACTCCAATGGTTAGCAAAATTCGCAAAAACAAAGCCGAGGGAAATTACTATCTTGGCACAATAGCAAAA…
group_10		hypothetical protein	42	42	1	2166	ATGGCAAAATTCAAAGATATTACCGAATCTATTAATTATGTAGCAGAAACAGTTCCCGTAGTTGTACTCTCTTTGAAGCCACAATTACTCGAAGTGTACCAAAAAGAAGAAAAAGAAGCGAAGGCAAAAAAAGCTAAAGCAAAGGTATGGAAAGAATTCGATGCGTTGCTGACCAAAGATTTACCAAAGAAAAATTACGTGGTGATTGAGGACGTACAAAAGCTCAGCAGTGAGGAATTTCCGGATGAGGAAGATGCGATTCTAGATTCCGAAAAGTACGTTGTTTTATTAAAATCAAGTCTGAATTATGTTGTTGATTTACCGGAAAAATTCAAAGAAAAGCTATTAGCTGGTGTCCGCTTTATGGATAGTAATGGTCAATTATTAGTTATTCCTGAT…
group_6		hypothetical protein	42	42	1	486	ATGATTAACCTATTTCTTTTAGTGACAGCTAGTATATTATTCTTTACTGGAATATCACTGATAATTTCCTATTTGATCTATAAGAAAGCCGAAACTTACACAAGCAAAGCAACCGGACTAGCCGTTTCATCCTTTTTAACTTTGCTGACTTTTTTTGTTACTCTATCGTTTTCTTTTGTTTAG
group_5		hypothetical protein	42	42	1	287.571	GTGAAAGAAAATAGATTTAAAAAATTCGCTGAAGCTGAAGTAGAAGAAGTTCCTGAAGTGGTTGAAGCAGTTGAAGAACCTAAACAAACACCTAAAGAAACAACAAGTTCTTTGGTAGCTAAACTAAAAAGTGATAGTTCTGAAAAGAAGAAAAATTATCAATTCACGCTTCAACCATCGCAAAGAAAGAAGCTATCTAAAATCAGCGAAAAGTTAGGAATTCGATCAGATTCAGCTTTACTTGGTGAAATGATAGATAACTTGTATGATGAAGTTTTTGGTGAGTGA
clpA	clpA	ATP-dependent Clp protease ATP-binding subunit ClpA	42	42	1	1950	ATGGAAAATAGTACCGAGTTCTTTAAAAATATTCAAACCGAATTCAATCATGCTCTCACACTAATGAAACCACCGAAACATAAGTTAGTGGGGCGTGATGACGAACTCCATGAGTTGTCACTGATCTTAAATAGACCGGAAACACCACAAGCTATCTTGTTAGGTGAAGCAGGAACAGGTAAAACAGCACTGGCAAGTGAATGGGCTAAAAGACAGCGACAAGAGGGGAAGAAAGTACAAGTATATAAATTATCAATCGGACAATTGCGAGTTGGAGGAGATGACGTCCTCCAAACACGTTTGGAAACTATAATTCCAAGATTGAAGGAATACGAACGAATTTTAAAATCCGAGGACAAAGATAATGAATTTGTCCTCTTTATAGATGAATTTCATAAA…
group_4		hypothetical protein	42	42	1	903	ATGCTATTAACCCTGTTAGGTTATTTATGTTTAATTCTTGCTTTTTTTGGGGCAATCGCTATAATTATTGGTCAATTTCAAACAAATAATCCGATTATGCGTAACATAGGCATTGGAATTGTGATTGTAACCTTTATTGTGTTTAATGCCACTAAGATTTTTGGAAGTAACGATAAACAATTTGGTATATCGGGAGTTAATAATAGTTATGCTCCAGATTCTTTGGGAAGGGTAGTAATAGATGGAACATTTGAAAATGTAACGAGTTATAAAAATGTTTCGCTGACAGTGAAGGAAGATGGCAAGAAAGCATCAGACGACGTTCTCGCTACTATTAAGCCGTCTCAATCACAATTTGAAGTGTTTTATACAGTTAAAGAGAATAGCCCTGTACACAAG…
group_3		hypothetical protein	42	42	1	216	ATGAAAAGGGATGTTTTTGAATTGTACGTATTAGAACGTCTAGAAGACGGCATGATGGCACAAGAGATAATTGATGAAATTGATGATATGATCAGCAGATTTGGTCAATTGGAGTTGAATGATGGAAACAAAAATTCGGTAGTGCTAAAACAATTTTGGTTGAACAATTTTTCGTATAAGGATTTTATCAAAGAAAAGGCAAATACATTGTACTGA
group_1		Initiator Rep protein WH1 domain-containing protein	42	42	1	804	ATGTCTCAAGAAGTTACCGAAAACGTTATTGATAATGATGTAGATTTAGTATCAGATCAAACAAATGCAATTGTGCGTTATAACAATGGTTTGAACACAACAGCTTTGCGAGGATTTAAACCTGTCGAAATGGATGTGTTTTGGGCTATTTTATCAAAAATGAAACGTCAAGGAACAGCAGAAGTAACTTTTGATTTCAACGTCTTTCGTTATTTGGTCAAATACGACAGAAGAGAAAAGGACAGTTTTTATTCTGTGTTAAAAGCTTTGAGTGACAAACTAGGTACTTTAACCTACCGCTTTGAAGATTCAGATGTCTATGAACAGCTGTGGCTTTTTCAAAAATTCCGAATAGATAAACAGCAAGAAACAGTTACAATCAAGGCAAATGAGGAGTTT…
group_0		Peptidase C39-like domain-containing protein	42	42	1	1043.79	ATGAAAAAATTTTTAGTAGGAATTCTATTCACAATGGGGCTAGTATTATTATCACCTTCAGTTTCAGCAGAAAGCTCTATTTCCATGTATCGTATGTATAATCCCAATAGCGGAGAGCATCTATACACTAGAAGCGTTGGAGAAAGAGACAATCTGAAACGTTATGGATGGCATTACGAAGGTGTCGCATGGCAAGCTCCAACAAGTGGTACTCCTGTTTATCGTTTGTATAATCGGTATAACGGTGAACATTTTTACACAGTTGATGCCGGAGAAAGAGATAAGATTTCACACACAGGATGGACGTACGAAGGTGTTGCGTTCTATTCCTACAACGGAGCAAATAGAGTTCCTGTAACACGTTTATATAACAAATACGTGAATTGGCATCACTACACG…
group_180		hypothetical protein	41	41	1	249	ATGACAAAATTTAAAAGTAAGGGTATGCAATGGTGTTCTTATTATTATGTTGGAAATGATGAAGATTTATTGAGAAAAACCCAACGAAAAGGTTATCCAGATAAGATATTGAAACAAATAGGTTATTACATGCCAGAAGAGAGGATAGAAAAAGAATTTTGTGAGGTTCTTTTTGATAGTGAACAGCTATTAGTTTTGTTAACCCAAAATAAATTGATTTGCCAATTTGAAAATAATTAA
group_179		DNA-directed RNA polymerase beta subunit	41	41	1	348	ATGAACATTATTAAAAAATACGAATTCGGTTATATTACGTATGAACAGCTAATAGAGGAATTATGGGGATATGGTCAACAATTAATTAATGAAGTGGGGATTGATTGCTTTTGTTTCTATATTGAATCCGGAGCAGGATACCATAAGAACAGATACTATATATTTCCATATCCACCAAAATAG
group_152		Phage protein	41	41	1	336	ATGAAACAATATTTAAATAAATGGAAAGTGATAGAGGGGTCATTAGTAGCACAAAGAATAAAGGGATTACCTGATTGCTTAGAGAAGGATCATTTGTTTCAAATACGAGAAATGTTAAAAAAAGAACAGTTTGATCCAGACCAATTTTTAGTAGTCGAGTATCCAACTATTGGGGTGTACTGTTGTAACCATATCAATGATGGAAAATATTTTATTATTCAGGAATATGAAGGACAGTTAACTCCTTTCTATACTACATGGGAAATGAGTGAGGATGGGATCAATAATTTTCCATGTGAAAGCATTGAAGAGTCAATATCTCAAACCGAATGTTAA
group_151		MFS transporter	41	41	1	1094.27	TTGGTTACCATTGAAAAAAATATTAAGCAAAAAGAATTTTGGATTCTACAATTATGGGCATTAGGAAAGTTTTGCAGTTATGTGGCTCTCCTTATTTTCGACCTAATCTTTTACTCTATAGGGATATTTGGAACGGCTTATTACTTATTAACTGATCACAATAGGCTTGCAGTGTCAGACATTTTCACAGTGTTAATGACATTGATTTTTGTCATTCAATTGTCTATTTTTAGTCAATTACTTATCCGATTTATCAGACAAAAAATAACAATAGACAAACTTTTTAGAAGTTTAGTCGATTTACTTATTATAAGTGTCATTCTAATGACCCTAACAGAAAGGATCGAACAATCAGGAAAAACAGTAGAGGGATTGAAGGAATTTTTGACTATGTTTATT…
group_150		DUF4178 domain-containing protein	41	41	1	495	ATGAATAATTTACCAGAAAAGAATCGTGTATTTAGATTGAAGGGTGATCTCAGCCAATTTAAATTAGATGAAAATGGAGAATTTTTTGTTTGGATGAGACATGAACATTGTTGGTGTAATCCTTTTGAGTTAAGAAAAGAAAACGAAATTAGAACCAAAATTGAAAATGGAGAGTGGGATTACCTCTTCAGGTGGTCAGACGAATCTTTTATAGCAAACAACATGGATCATGCGTTTGTTTCATTTCTGGATAATACATGGGGTACTTGGTACGATTGTTACCTAAAAAAATTGGGATTTCAAAATATTGATATTGATGCTATTGAGTGTCTTAAAGAAGTCGATAATAAGTATGAAGAAGAACCATATTATCTCTTACAACAAAAATTAGCCAATGAT…
group_149		hypothetical protein	41	41	1	1610.34	ATGAGAGAACTAACTTTATCTTCTAAGGAATTAGAAAAGAAAACTGCTTTATTAAACGAAATATTTAGTGCTGATTGTATAATCCAAAGTTTAAAAGAAAGTTCATTTTCAAAACTAACAGATCAGGAAAAAATTTCTTATATGCTAAGTTTAGATAATCTAGGAACTAAATATGATGAATCAGCAAGTAGCGATAAGCTTTTGATTGAATTAGTATCAAGTCTTAGTAGTTTTGGAAAAATGAAAAGATTTAATGTGATATTAGAAATTTTTGCTTGGTTAATCCCTTCATTTATTTGGTTTTTTTATATTTTCATAGTTGAATCTGAGTTAATAGCCAAGGTCTCTCTTGGACTGTTAATTCCGATATAA
group_145		hypothetical protein;Transposase	41	41	1	1205.2	ATGTTTGATTACAGTAGAGAACCGGTGAATGACTATTTTTTAATCGACATGAAGTCTTTCTATGCTAGCGTGGAATGTATTGAACGAAATTTAGACCCAATGACTACACCGTTAATTGTCATGAGTAGATCGGACAACACTGGTTCAGGTCTGACTCTAGCTTCTTCACCTACTGCAAAGAAAAAATATCATATTACTAATGTTAGTAGAGCTACTGATTTACCTTATCCATTACCAAAAGAACTTCATATTGTTCCACCACGAATGAACTTATATATAAAAAAAATATGGAAGTTAATCAGATTTTTAGAAAGTATGTCGCAGATGAAGATTTATTGA
group_144		Phage protein	41	41	1	556.976	ATGGAAGGAATGGATTTTCTAGATCATGAAGATTTGGTTGATTTTGGTTATACATGGAAAGGAATGGTAGGTATTAGCAGAAGTCTTGCTAATGCCTTTTACGAAAGAAATTATGCAGTATATGTTCTTTATGATGACGATACAGAAAGCCTTGTTGACGAGGAATATAAATTGGATTTAGAGAATGTTTTATATGGAATAGAAAAGGAAGATTTAGCAAAATATATTTTTTCATGGTTGGGTCAATAA
group_142		DNA directed DNA polymerase;ImpB/MucB/SamB family protein	41	74	1.80488	757.419	ATGGAAGTTAATCAGATTTTTAGAAAGTATGTCGCAGATGAAGATTTATTGATTTATTCGATTGATGAATCAATTTTAAAAGTGACAAAATCCTTAAATTTATTTACTAGTTCAGGAACAAGAAGCGAGAGAAGAAGAGAATTAGCTAAAATAATCAAAGATGAGATTCAGAAAGAAACAGGTCTAATAGCAACAGTCGGAATAGGAGATAACCCATTATTAGCTAAACTTGCACTGGACAATGAAGCGAAGAGTAGTAAAGAATTTATAGCTGAGTGGACTTATGAGACTGTACCTGAAAAAATATGGAAAATAAACGAGATGACTGACTTTTGGGGCATTGGATCACGCATGAAAAAAAGATTGAATCATATGGGAATTATGAGTATAGAAGATTTA…
group_139		hypothetical protein	41	41	1	1915.68	ATGACCAGTGAAGAATTGATGAAGTATGAAAAGAAGGTTGCTCCTGCAAGAAAAGGAGAAGATGATCAAAAACTATCAGTGGATTTGAGACAGTATTTGACATCAGGTCGAAGCAATAAATTTCAAATCAGAAGACCAGTCGATTTGACGAACAATTTTGTTATTGGAGAGTTTATTATTTAA
group_129		hypothetical protein	41	41	1	847.683	ATGGCAGATAACTCAAACTATGGATTTAAACATAATTTGCATCAAAAACCTTCTGAAACAATAGTCAGAGTTGATTGGCTTGAAAAACATGTCAACAGCACCTATTCTGTTACAGCAAAAAGACTAATTGTTTCAGCCATTGTTGTTGCAGTTGTTGTTCTTGGTTCAATCGTTTATTTGGTTTCCGATACGATTAAATTGAGATTTATTTTTATTCCAACGCTATTGATGATAATTGGTTTTCTTATACTGATTAGTCAGTATATGTTTATTGATCCATCTAGCGGATCACTGATCTCAGGCTCTATTAGACTGTTTAAATCAGTAGTTAACACAGCAAGAGTAACGATGGGGAAAAAGAAACCATTTCGAGGAACGGAGATTTTGAAAGTTAGACAA…
group_54		hypothetical protein	41	41	1	546	ATGGGCGAAAGAACACAAGCGTTAATTACAGTCAAATATGGTAACAGCAAAACGAAAGCAAGCGTGTCGATTCATTATCAGTGGGGGTATGGTCGATATATGCTGATGGACGTATTGAATCAAGGAATTTATTTAATCAATAAAGCATACGACTTACGAGATAAATCAAGAGAAGAATTAGCAAAAGGAATCTTTGATAGAAGTACAGGAGTTATCAATTTTGTTACCTATGAATCTGGAGTGAGTGCTTATGATGAAACAGGGTTTGGTGGGCGCTATGAACCTTATCAAGAAACGATTGAAGATGTGATGAAGTTTTCAGATAACAATGATGGCTATGCTCATTTAGAGATGGTGTTCGATGAAAATGGATTTAGTCTAGATGATAAAACCAGATTG…
group_7		Alpha-N-arabinofuranosidase;hypothetical protein	41	41	1	183	ATGAACATTATTAAAAAATACGAATTCGGTTATATTACGTATGAACAGCTAATAGAGGAATTATGGGGATATGGTCAACAATTAATTAATGAAGTGGGGATTGATTGCTTTTGTTTCTATATTGAATCCGGAGCAGGATACCATAAGAACAGATACTATATATTTCCATATCCACCAAAATAG
group_164		hypothetical protein	40	40	1	1596	ATGTTTATATTAGATGATGAAATAAACAAAGTTAAAAATCCTAGAATTATCCCTTTATTAGAAGAAGTCAGAAGTAGTTTTTATCAGGGAAATTATCGTTCAGCGATAGCTGTCAATTACAGTGCGCTTGTTTTAGACTTAATTGATAAATTATCTGATTTAGCAAATATATACGAGGATGATACTTCTAAGAAAATTTTAGAAGAAATAGCTAATTTAAGAAAAAGTGATCCAAACTCTCCAAAATGGGAAATGGTTCTACTCGAAAAAGCTTATAATTCAACTGAGCTAATTGATAGCTATGAATATGAGGATTTAAAATATATTAAGGATCAAAGAAATTATTCAGCTCATCCAGTAGTCACTTACAATGGTGACACTTGGGAATTAAGAGATATA…
group_148	tnp;	IS6 family transposase ORF A;DDE domain-containing protein;IS6 family IS1216E transposase	40	41	1.025	669.825	ATGACGATGAATCATTTTAAAGGAAAGCAATTTCAGCAGGATGTGATTATTGTAGCCGTGGGCTACTATCTTCGTTATAACCTTAGCTATCGTGAAGTTCAAGAAATCTTATATGATCGTGGCATTAACGTTTCTCATACGACGATTTATCGTTGGGTGCAAGAATATGGCAAACTACTCTATCAAATTTGGAAAAAGAAAAATAAAAAATCCTTTTATTCATGGAAAATGGATGAAACGTACATCAAAATTAAAGGAAAATGGCATTATTTGTATCGAGCCATCGATGCAGATGGTTTAACCTTGGATATTTGGTTACGTAAAAAACGGGACACACAAGCAGCCTATGCTTTTCTTAAGCGGTTAGTGAAGCAGTTTGATGAACCGAAGGTTGTAGTC…
group_97		hypothetical protein	40	40	1	189	ATGACCAGTGAAGAATTGATGAAGTATGAAAAGAGGGTTGCTCCTGCAAGAAAAGCAGAAGATGAACAAAAGGTATCAGTGGATTTGAGGCAGAATTTGACATCAGGTCAAAGCAATAAATTTCAAGTCAGAAGACCAGTTTATTTGACGACCAATTTTGTGATTGACCCTCAAACTTTTGGATGCTAA
group_88		hypothetical protein	40	40	1	237	TTGGAAGGTAAGACTTTTGCAGAAATTTGGACTGAATTTATTGAGGTACCAACTCGCATTGATCCGATAACTTCTGAAAAGGTATTGGATGCAGACTTCTACAATCTCAAAGCAGGTACTAGCCTTGAATGCGTTTGGATGTATTTAGAAGAGCATTTCAAAGGCGTAACGCTCGGTCACGTCTTATACCACAATGGTGCGGAGTGGGATGCAATTGGAAATATCCATTTTTCTTAA
group_8		hypothetical protein	40	40	1	240	ATGACAAAATTTAAAAGTAAGGGTATGCAATGGTGTTCTTATTATTATGTTGGAAATGATGAAGATTTATTGAGAAAAACCCAACGAAAAGGTTATCCAGATAAGATATTGAAACAAATAGGTTATTACATGCCAGAAGAGAGGATAGAAAAAGAATTTTGTGAGGTTCTTTTTGATAGTGAACAGCTATTAGTTTTGTTAACCCAAAATAAATTGATTTGCCAATTTGAAAATAATTAA
group_174		hypothetical protein	39	39	1	111.077	ATGTTAAAAAAACGGGAATATTGGTTCGATGGCGAAATGTTAGTATTTGTTGAAATTGATAGTGATCTTGAATTAAGAATTAACTTTATGATAAATCAAGGGTTATAG
group_169		hypothetical protein;Thioredoxin-like fold domain-containing protein	39	39	1	719.462	ATGAAAGCAACAAAATTAAAACTTGTACTATTTTCAACAGCAGTATTACTAACTTTATCAGCATGTGGTACATCAAAGAGCGCTGATAATACCAAAGACACAAAATCTAGCAGTACAGTGGTGACTGAAAGCAGTTCAGCGCAGACATCTACAACTATGTCTTCAATGACTGAGAACAATGCTGAAAAATTTCAAAAGTATAAGGACGTAAATCAAGGTAAAAAGCCGGAAGAAGTTTATAACGAGTTTATCTCTTCAGTAAAAAATGATGAAAGTTATGGGAATGATCCATTACAAAATAAAAATCTGACTATTGTTCTTTACAAACCTGATTGTCCTGATTGCCAAAAAGCAGAATCCAAAATTATGCAAGAAATACAAGAAGGATTTAGTTATGCT…
group_154		hypothetical protein	39	39	1	147	ATGCGAACATGGACAAAAAGCGATGTGAATGTGGACAAAAAGCGATGCAAACATGGACAAAAAGCGATGTGGTATTCCGAATATATACAAAAAAAGGCAAAGTATGTGAATTTATTTCTAAAAACTAAAAAAATATTTGTTTTTTAA
group_147		hypothetical protein	39	39	1	221.351	GTGGTAAGCAATTTGTTTAGTATTTTGATACTTTTAGTGGCGTTAGAATTATTATTTTATTGTGTGCTTTTGTTTGTAAGTTATATTCTTAAGTATGCCGCTACCTTAAATTTTAGTTTAGAAAAGGATGAACTAATAGATATGATAAAATTTACAGCTATTGTTCAATTATTAATAAATATTACTATAGTAATTTGTGGGGTATATATGCTACTTAAATAA
group_131		hypothetical protein	39	39	1	326.605	ATGGATACAGCTATATTGTATATTAATATACTTCCATCTATATCCTTTATTATTACTCTTACATTTTTCGTACGTAAAAAAATTTTTTTTACAGAGAAGAAGCTTGTATGCTTTTTGGTGAAATGTGGAGTAGTATTTCTTTTTTCTTGGTTATTTCTGATTTTATCAACTCTAAGTTTTCTAATTATATTATTTGCGACTGTGTGTCTTTTAGACTTTGGTGTAATAGCAGGAGCAGTAATGTGGTTTTGGTTAACTAGAAAACCTAAAAAAAAGAAAAATGGTTTGGAGAATAAACGATTATTCAGATTAATGGAAAATCATTGA
group_111	tnp	IS256 family IS1542 transposase	39	39	1	1173	ATGACCCAAGTACATTTTACACTGAACAACGAAGAGGTTCAAAGTATTATTGAACATTCGGTAAAAGATGATGTTTCTAAAAATATTTTAACCACTGTTTTCAACCAATTGATGGAAAATCAACGAACAGAATATATTCAAGCCGATGACTATGAACGTTCAGAAAGTCGTCAGAGTCAAAGAAATGGCTATTATGAGCGAGACTTTACGACTCGTGTGGGTACACTCGAATTAAAAGTGCCTAGAACACGTGATGGTGAATTTTCACCGACGGTGTTTGAGCGTTATCAGCGAAATGAAAAGGCACTGCTCGCTTCAATGCTTGAGATGTATGTTTCGGGCGTTTCGACACGTAAAGTTTCAAAGATTGTTGAAGAGCTATGTGGAAAATCTGTATCG…
group_84		hypothetical protein	39	39	1	252	ATGAAAAAAATTATTGATCAGCCAACAAATCGCTTAATAGTCGAAGGCGTTATTTTCGTAACAATGTATTTCACTGTGGGAAATGGTATTTCAAATACAATCATTCAAAAAGACCCACAATACTTGTTGTTTAGTCTTTATGCTTGGATTGTGCAGATGCTTTGGGTGTCTTTATTAATGCTGTTGTTTTATTGGATAGTACGGGTTATTCTTTTAGTGTTAAACAAAGCAAAAAAGAAAAAGGATAGGTGA
group_49		hypothetical protein	39	39	1	585	ATGGGCTTGAAACAATCAGTTTACATCTGGTTATATCCTGATAATCCCATGTCAATAATGGCTGATATTTTTGTAGGTAGCATTTTATTGTGTTTACTGTATCTAATTTTCTTCCACAATTTAATCGGGTACATGATCCTCGATTGGAAAGGGATGTTCGATATAGAAAGAAAACCATTTAATAATAAGCAAACTTATACCACTTTTGCATGTGGAGATTTGGAAGAAAAAGAAGTTGACGTGACACATGAAATTGGATTAGCTTTATCAGGAATTCAAGATGCTGATGTATTAGGATCAATGATAACGGATACCGGATATAACGCCTATGAAGTATTTTATCTCATGTATTTTATATGGCGAGATAGTCAAGATATTATCAACGGTCGTGCTGAAAAA…
mazF	mazF	MazF family toxin-antitoxin system	39	39	1	342	ATGAAGCCTAATGAGATAGTAACGGTCTATGTTGCATTTACAGATAAAAATGGTGGTAAAAGAAGACCTATTTTGGTGGTTAGTGATAAAGAAGATAGAGTAGAATTCTTTGGAATCACAAGTCAATATGAGAAAAAATCAGACCAAATAAAGAGGGTGTATTTTCCTATTGCAGAATGGGAAAAAGCAGGACTTAAAAAGCAATCATGGATTGACGTAGGGTCTTTAAAGGCTATTCCCAAAAGCCGAGAGAACATATCATTCAAAAAGGTTGGTATGTTATCAGCTAGTGATACGAAAAAGCTAAATAGGTTTATCGAGAAATTACAAAGAAAAGTCTAA
group_19		Type II toxin-antitoxin system RelB/DinJ family antitoxin;Addiction module antitoxin RelB/DinJ family	39	39	1	315	ATGAGTGTTTTATACTCAAAAGGAGTGGATGAAATGAAGGTCAAAAATCCAACTGAAAAAAGCAGAATCCAAGTCGGAATAGACAAGAATTTAAAAGAGAACGCAGAAATGATATTGGAAGAGCTAGGTTTAAATCCTACAACAGCAATAACAATTCTTTACAAACAAGTAGTCGCTAGAGGTGAGTTTCCAGTAGAGATAAAGCTAAGTGAAGAGGAGAAGCAAGGAATCAGATTGCAACAGCTAACTAAGGACATGCCAGTAGATGTTCTAGATACAGATGAAAAGTTAGAAGAGTGGTTCGATGAAGCCTAA
group_18	;tnp	ISL3 family transposase;ISL3 family IS1251 transposase	39	39	1	1293.08	ATGTCTTACACTCACCTTATCAAAGAAACATTAGATATTCTAGACTTATCAGTTACTTTTAACGAAAATTGTCTCACAAAAGAAAAATACAAAGGGCAAATCTGTCATATTTATCGTGGAAACTTGATTTATACAGCCCAAGAATGCATCCACTGTAAACACCAGATTGCTTCAGATATTGTGCGTTGGGGTACAACAACCGTCCGGTTGTTAATGAACGATGTTTCTGAATACCGTACCTACCTCGAATTGAAAAAGCAACGCTTCAAATGCAAAGCTTGTCAGCGGACCTTTGTCGCAGATACTTCTGTTGCGAAAAAACATTGTTTCATCAGTGAGAAAGTCCGCTGGTCTGTCGTGACTCGTCTGAAAAAAAATACCTCAATGACAGAGATCGCC…
group_167		UDP-N-acetylglucosamine kinase	38	38	1	251.053	ATGGCAAATATAGTCAATTTTACTGACAAACAATTTGAGAATCGCTTAAATGATAATTTAGAAGAATTGATTCAAGGAAAAAAAGCGGTTGAATCGCCAACCGCTTTTTTACTTGGTGGGCAACCAGGGTCAGGGAAAACCAGTTTGCGATCAGCAATTCTTGAAGAAACACAAGGGAATGTTATTGTCATTGATAATGATACCGGTTCTGTTGCAAAGTTTTAA
group_162		hypothetical protein	38	38	1	355.105	ATGTCTAGCTTGAAAGATGACTATATCCAAGCAAAACAAGAGTATGAAAAAATACAGATGTTGAAATCTGAGAAAGTCGAATTATTTTTGACACAAAAATTAGCAGAGGATCATATTGCTAACTTAGATGCTAAAACTTTAGAGGAATATGATCAGCAGTTTAATCAGATACATCACAATATCATTTTGCTTGTTGAACAGGCAAAGCGGAGGTTTGAAAAAGCGGAATATGATCTATTAGATCAAGGAATTGTATGCTTGGATAAGGGATTGCGAAGATATTATGGTGCAGAGTTAAAAAAGCAAAATGTAGATAGAAATGCACTAAAACATGAAATCTTAGAATTGATAATGCAACGAATTTGA
group_87		hypothetical protein	38	38	1	240	ATGAATGAAGATAAGATGGTATTAAGTGAATATGCTAGATTGAGAACTATTAATTCTTTAGCATCTCATTTAAGTTGTTCTTTCCTAACAAAGGTGCTAAAATTAATTTACAAATGTGAAGATTTTGTACAAGAGAAGCACAAAGACAAGCCTACTGCGAATAGGCTTGTCTTTTTTTCATTCATTACGATTCCGTATGTGTGGGTTAGCGACAATTTGTTCAATTACCGTATGATATAG
group_82		Antitoxin epsilon	38	38	1	273	ATGGCAGTTACATATGAAAAAACATTTGAAATTGAAATCATTAATGAGTTATCGGCAAGTGTTTATAATCGAGTATTAAACTATGTTTTGAACCATGAATTAAATAAAAATGACTCTCAATTATTGGAAGTCAATTTATTAAACCAATTAAAGCTTGCAAAACGTGTAAATCTTTTTGATTATTCTTTAGAAGAATTACAAGCCGTTCATGAGTATTGGCGGTCAATGAATCGTTACTCAAAACAAGTTTTGAATAAAGAGAAAGTGGCTTAA
group_40		hypothetical protein	38	38	1	744	ATGAAAGAAATCAGTGCAAGTGAAGCCCATATTTCTCAAAAGAATCAGGTTGGTATATATAAGGTGCTTCATGGTGAAGGGATTTATAAAATACAGTTACTTACTGGTTACAATAACGGTGCAAATGGGAAGTGGTTAAAGGCAACAAGTATTCGTGAACTTAGAAGTGAAGTAGAAAAAATTAGGCTTGGTCTCACAAGTGAAGAAATAGCTAAACTGAAGGGAAATAATTCTTTTGTAATTGAAAAAGAAAAGGAAAAACATCTACTTTATCGTGAGCTGAAAATTGAAGAATACTATGAAATTGATTTACCTGAAAAATTAAGAATTATTGATCAACGCTCAGAAGAAAAATGGAAAACTGAAATATATCCAAGCTTAAATGACTACAAGACATCA…
group_15	tnp	IS6 family transposase ORF A;IS6 family IS1216E transposase	38	38	1	678.568	ATGAATCATTTTAAAGGAAAGCAATTTCAGCAGGATGTGATTATTGTAGCCGTGGGCTACTATCTTCGTTATAACCTTAGCTATCGTGAAGTTCAAGAAATCTTATATGATCGTGGCATTAACGTTTCTCATACGACGATTTATCGTTGGGTGCAAGAATATGGCAAACTACTCTATCAAATTTGGAAAAAGAAAAATAAAAAATCCTTTTATTCATGGAAAATGGATGAAACGTACATCAAAATTAAAGGAAAATGGCATTATTTGTATCGAGCCATCGATGCAGATGGTTTAACCTTGGATATTTGGTTACGTAAAAAACGGGACACACAAGCAGCCTATGCTTTTCTTAAGCGGTTAGTGAAGCAGTTTGATGAACCGAAGGTTGTAGTCACAGAT…
tnp	;tnp	Transposase;IS6 family IS1216E transposase	38	38	1	674.4	ATGACGATGAATCATTTTAAAGGAAAGCAATTTCAGCAGGATGTGATTATTGTAGCCGTGGGCTACTATCTTCGTTATAACCTTAGCTATCGTGAAGTTCAAGAAATCTTATATGATCGTGGCATTAACGTTTCTCATACGACGATTTATCGTTGGGTGCAAGAATATGGCAAACTACTCTATCAAATTTGGAAAAAGAAAAATAAAAAATCCTTTTATTCATGGAAAATGGATGAAACGTACATCAAAATTAAAGGAAAATGGCATTATTTGTATCGAGCCATCGATGCAGATGGTTTAACCTTGGATATTTGGTTACGTAAAAAACGGGACACACAAGCAGCCTATGCTTTTCTTAAGCGGTTAGTGAAGCAGTTTGATGAACCGAAGGTTGTAGTC…
